# The *16p11.2* microdeletion enhances gene expression variability between human IPSC derived forebrain interneuron progenitor cells in culture

**DOI:** 10.64898/2026.05.21.26353723

**Authors:** Yifei Yang, Idoia Quintana Urzainqui, Thomas Pratt

**Affiliations:** Simons Initiative for the Developing Brain; Edinburgh Medical School Biomedical Sciences, Institute for Neuroscience and Cardiovascular Research, University of Edinburgh, United Kingdom; Developmental Biology Unit, European Molecular Biology Laboratory (EMBL), Heidelberg, Germany

**Author notes:** First author equal contribution (Yifei Yang, Idoia Quintana Urzainqui). Corresponding authour.

**Keywords:** Development, neurodevelopmental conditions, *16p11.2* syndrome, ventral telencephalon, single cell RNA sequencing, regulon, gene regulatory network, heterogeneity, induced pluripotent stem cells

## Abstract

The 574 kilobase pair *16p11.2* microdeletion raises a person’s odds for neurodevelopmental and energy balance conditions, particularly autism and obesity. There is considerable clinical heterogeneity and how much this reflects genetic versus environmental or stochastic factors is unclear. Forebrain interneurons originate from progenitors residing in the ventricular zone of the foetal ventral telencephalon and their perturbation is implicated in a number of *16p11.2* phenotypes prompting investigation of how the *16p11.2* microdeletion impacts their development. We differentiate human induced pluripotent stem cells (IPSCs), isogenic except for heterozygous *16p11.2* microdeletion to minimise confounding effects of genetic background, to ventral telencephalic interneuron progenitor fate in 2D culture and use single cell RNA sequencing to obtain single cell transcriptome populations for comparative bioinformatics. Hundreds of transcripts are differentially expressed and many associate with cell signalling, chromatin, neurodevelopmental conditions including autism, and obesity. Pertinently, we find that transcript level variation is significantly greater in *16p11.2* heterozygous progenitors than their isogenic wild type counterparts and this holds for sets of genes comprising regulons, gene-sets functionally connected by transcription factor regulation, and for randomly selected gene-sets indicating that the *16p11.2* locus itself has a genome-wide property in stabilising transcription between cells. Regulons with greatest increased variation in *16p11.2* heterozygous progenitors exhibit strong enrichment for cell cycle related genes, resonating with our earlier finding of increased cell cycle variability between *16p11.2* heterozygous organoids, and many are regulated by transcription factors associated with autism and/or obesity enforcing the idea that unusual transcriptional variation itself contributes to phenotypes.
