## Supplementary material for "The *16p11.2* microdeletion enhances gene expression variability between human IPSC derived forebrain interneuron progenitor cells in culture": S4

### Sheet: Autism_BETA
	autism_OR	BETA
ASXL3	27.2848	3.30633
DACH1	2.56422	0.941655
CNTFR	1.49257	0.400503
NAV1	1.49261	0.400528
EPHB2	2.29905	0.832496
NEDD4L	0.862058	-0.148432
NR2F1	999	6.90675
CHD7	5.26348	1.66079
GRID2	1.56254	0.446315
SLIT1	3.16538	1.15227
ZFHX4	4.63102	1.53278
SGIP1	3.25272	1.17949
SLIT2	3.12516	1.13949
NRXN1	2.38116	0.867589
AKAP6	0.499962	-0.693224
P4HA1	0.877184	-0.131039
RLF	11.1119	2.40802
SCN3A	3.89677	1.36015
PIK3R1	1.36989	0.314731
AGAP1	1.17648	0.16253
LRRN1	3.33351	1.20403
SLC38A1	1.21953	0.198465
DAB1	14.2867	2.65933
GLI2	0.781233	-0.246881
UPF2	3.70391	1.30939
TENM2	2.83061	1.04049
SEMA6A	2.2225	0.798634
SIPA1L2	1.76488	0.568083
NCAM1	6.6671	1.89718
RFX4	7.1438	1.96624
ZNF292	11.1134	2.40815
ASAP2	2.81746	1.03583
DCC	1.49257	0.400503
PHF21B	4.25582	1.44829
NEO1	3.73239	1.31705
FGFR2	3.03046	1.10871
ZMYND8	1.25002	0.223159
NRXN2	4.70702	1.54905
FYN	999	6.90675
RNF144A	2.12775	0.755063
UNC5D	2.70283	0.9943
TENM4	0.617255	-0.482474
KHDRBS1	2.50011	0.916337
ZNF503	1.63944	0.494356
TOPBP1	1.47066	0.385711
KIF5C	2.00008	0.693185
CACNA1A	1.28207	0.248478
ARHGAP32	2.16252	0.771273
NSD2	13.3352	2.59041
SOX5	999	6.90675
TCERG1	4.38726	1.4787
MAGI1	0.584764	-0.536548
CUX2	2.75916	1.01493
CBLB	4.546	1.51425
SRGAP3	1.33336	0.287701
DDX46	4.91893	1.59309
LCORL	1.23459	0.210736
AUTS2	9.09215	2.20741
NOTCH1	12.5018	2.52587
STRBP	40.006	3.68903
KDM5B	4.41646	1.48534
THSD7A	0.318419	-1.14439
FAM171A1	1.17648	0.16253
DAAM1	0.515427	-0.66276
TMEM132B	0.799985	-0.223163
TNRC6C	8.33501	2.12047
LRCH1	1.72419	0.544759
PRDM2	2.06202	0.723685
UNC79	1.69497	0.527664
CAMK1D	3.33351	1.20403
PTPRD	1.51519	0.415541
FBXO21	1.58735	0.462064
PODXL2	1.75444	0.562152
KMT2E	2.50011	0.916337
CMIP	5.00031	1.6095
SLC38A2	3.57163	1.27302
LRRC8B	2.56434	0.941702
USP49	1.4286	0.356698
KMT2A	999	6.90675
GRIN2B	999	6.90675
HECW1	1.32751	0.283304
OSBPL9	1.04167	0.0408251
DDX42	1.58735	0.462064
ZIC2	14.2867	2.65933
KCNB1	7.14333	1.96618
PIK3C2B	0.386053	-0.951779
SPEN	6.97811	1.94278
SMAD5	5.55625	1.71492
RAB6B	4.00023	1.38635
SMC3	3.77401	1.32814
CEP350	0.900878	-0.104385
XKR4	4.76248	1.56077
RNF38	8.33445	2.1204
THOC1	0.680248	-0.385298
NRIP1	1.14945	0.139282
KIAA1549	1.60009	0.470061
STXBP5L	0.749025	-0.288982
SLC4A8	0.588204	-0.530682
EZH2	2.70283	0.9943
LIN52	2.0409	0.713389
PLCL2	9.09153	2.20734
XPO7	999	6.90675
POU2F2	1.75444	0.562152
SPAST	2.43913	0.891643
PHF20	3.44865	1.23798
DHX36	0.694421	-0.364677
YTHDC1	10.0007	2.30265
ANKRD12	1.99562	0.690955
ACVR1B	1.29872	0.261382
MYH10	3.89677	1.36015
JAKMIP2	4.91893	1.59309
POU2F1	2.32568	0.844014
CBX1	3.57163	1.27302
ZEB2	21.4333	3.06494
ZNF512	1.20483	0.186343
NAA35	2.174	0.77657
RBM22	999	6.90675
SRCIN1	2.43913	0.891643
SALL1	3.52999	1.2613
RTF1	1.72419	0.544759
EMSY	4.16691	1.42717
ZNF146	999	6.90675
DPP10	2.94162	1.07896
ELAVL2	15.3868	2.73351
CDC5L	7.1438	1.96624
HDAC2	11.1119	2.40802
ZFHX2	0.765252	-0.26755
PAK5	1.33336	0.287701
RNF2	3.57163	1.27302
PDZRN3	1.67613	0.516489
PLXNC1	2.2031	0.789867
IGF1R	1.0101	0.0100511
CDK19	3.70412	1.30944
SSRP1	2.94132	1.07886
SQLE	0.909084	-0.0953178
SMARCD1	9.37692	2.23825
BOD1L1	4.37365	1.4756
SMAP1	2.6317	0.967631
KDM2A	2.85728	1.04987
FIGN	3.77401	1.32814
ZC3H13	1.34233	0.29441
IP6K1	7.69282	2.04029
MRTFA	1.44931	0.371087
SWT1	2.00008	0.693185
CTCF	999	6.90675
NR3C2	12.5044	2.52608
AFTPH	4.16691	1.42717
TRIM24	1.80192	0.588855
TTYH1	1	0
LRP12	3.50954	1.25548
CAMSAP1	1.60442	0.47276
PARD3	1.16735	0.154739
MAP2K1	2.94132	1.07886
CBFA2T2	2.94132	1.07886
PPAT	1.36989	0.314731
ZFYVE9	1.44934	0.371111
UBXN7	4.00023	1.38635
ADAM23	3.3902	1.22089
KAT6B	5.00031	1.6095
SHANK2	58.364	4.0667
AGO1	3.12516	1.13949
ZNF445	4.34808	1.46973
TRIM23	1.17648	0.16253
CAMK2G	1.36989	0.314731
SPTY2D1	1.47062	0.385687
DENND1A	0.719403	-0.329334
MYT1	25.0037	3.21902
MTMR4	6.06215	1.80206
ATL1	1.56254	0.446315
DMTF1	3.77401	1.32814
BRD2	3.33405	1.20419
CALM1	20.0015	2.9958
EP400	1.51527	0.415593
TRIM9	1.88686	0.634914
PLCH1	1.03449	0.0339092
OSBP	4.05475	1.39989
MEIS2	6.2504	1.83265
KIF3C	3.03046	1.10871
PA2G4	999	6.90675
MAST1	0.833321	-0.182337
SRGAP1	1.49265	0.400553
ARIH1	999	6.90675
FBL	2.00008	0.693185
ZNF827	20.0029	2.99588
FBXO42	2.32568	0.844014
DLL1	20.0015	2.9958
ZBTB10	4.21151	1.43782
FRMD5	4.54654	1.51437
RAPGEF4	0.699278	-0.357707
SCN8A	5.00031	1.6095
DAPK1	2.2226	0.798676
JARID2	14.2867	2.65933
CNTNAP5	0.578002	-0.548177
CTNNB1	25.0055	3.2191
CHD8	999	6.90675
KANSL1	1.51519	0.415541
NAV2	3.01282	1.10288
KAT6A	15.3868	2.73351
RAB2A	3.44846	1.23793
TARDBP	999	6.90675
ARHGAP5	6.38545	1.85402
ZNRF3	1.81824	0.597871
ELAVL4	3.03046	1.10871
LSAMP	2.00008	0.693185
PRPF40B	1.53073	0.425747
WAPL	7.69282	2.04029
SNW1	2.12775	0.755063
DYNC1LI1	2.12775	0.755063
CCNJ	5.40608	1.68752
NAA15	2.94132	1.07886
CCAR1	1.72425	0.544791
HMGCR	4.34859	1.46985
MORC2	1.23459	0.210736
PIK3CB	1.13637	0.127843
BACH2	14.2867	2.65933
ATXN2L	5.66145	1.73368
MYT1L	42.8667	3.7581
ADCY1	5.55625	1.71492
ALKBH5	11.1119	2.40802
RNF214	2.56434	0.941702
RRM1	3.84637	1.34713
NFATC3	0.48073	-0.73245
PTCH1	5.26414	1.66092
ZNF770	1.70951	0.536207
DNAJC2	1.38892	0.328525
MTF2	4.87864	1.58487
USP42	11.7664	2.46524
DICER1	3.81038	1.33773
LRRC8D	2.00015	0.693224
USP15	11.1127	2.40808
UBN2	2.63183	0.967679
DCLK2	0.662226	-0.412149
MGAT5	1.31581	0.274455
ZFC3H1	0.729906	-0.314839
ARID4A	2.27292	0.821066
MORC3	4.22609	1.44128
PRMT5	2.7527	1.01258
KLF7	20.0015	2.9958
WDR33	0.689631	-0.371598
PPME1	13.0462	2.5685
TTBK2	1.69497	0.527664
NASP	0.689631	-0.371598
SCN2A	999	6.90675
XPO4	1.08696	0.0833877
MTOR	2.6524	0.975464
ASTN2	0.757557	-0.277656
UBN1	14.2867	2.65933
CBX4	18.1844	2.90057
EPHA7	0.884947	-0.122228
TCP1	14.2867	2.65933
RBL2	1.57489	0.454186
SMARCA4	1.81824	0.597871
SUCO	1.7243	0.544823
SART1	1.36989	0.314731
SUV39H2	16.6679	2.81348
VDAC3	3.22598	1.17124
HSPA12A	2.85743	1.04992
NCOA6	1.40848	0.342512
BRD7	2.77791	1.0217
ZFPM2	3.22598	1.17124
CSNK2A1	14.2877	2.6594
FBXL20	1.36989	0.314731
QRICH1	2.50011	0.916337
PRKAG2	1	0
SMARCC1	4.4455	1.49189
ONECUT2	3.77401	1.32814
STXBP1	999	6.90675
ANKIB1	1	0
GIGYF2	2.6317	0.967631
MRAS	50.0037	3.9121
IPO9	3.22598	1.17124
RERE	1.58735	0.462064
CARM1	4.16691	1.42717
TUT7	5.26381	1.66085
ZC3H12C	3.61506	1.28511
SS18L1	1.20483	0.186343
ATP1A3	5.26381	1.66085
BCR	1.92322	0.654
DSCAM	6.02602	1.79609
INTS2	1.96093	0.673419
TERF1	1.4185	0.349603
ZNF24	11.1127	2.40808
ARID3A	2.22232	0.79855
HSF2	1.61295	0.478065
AP3D1	0.628902	-0.463779
SLC6A1	18.1844	2.90057
BAZ1A	2.67896	0.985427
IP6K2	1.05264	0.0512971
HECTD4	2.08375	0.734168
FNIP2	2.0835	0.734049
COG3	8.57316	2.14864
CACNA1E	6.85155	1.92447
FBXO22	3.70391	1.30939
EHMT1	100.015	4.60532
YLPM1	5.97319	1.78728
HIPK1	0.952377	-0.048794
MALT1	1.70951	0.536207
RAB11FIP3	1.26584	0.235738
U2SURP	5.88273	1.77202
LRRC4C	17.6509	2.87079
ADAM10	2.77791	1.0217
DBF4	1.1236	0.116542
TAF5	2.43913	0.891643
MSL1	3.12516	1.13949
VEZF1	13.0462	2.5685
FAF2	3.84637	1.34713
LHX2	50.0075	3.91217
SUPT5H	1.35138	0.301125
BAZ1B	5.26348	1.66079
NLGN2	6.89745	1.93115
ARNTL	0.961536	-0.0392238
ZNF516	4.76219	1.56071
REL	2.56422	0.941655
PTPN12	2.29905	0.832496
CSMD3	1.88713	0.635058
PUM1	4.34808	1.46973
TET3	2.43913	0.891643
DENND4A	0.925915	-0.0769733
R3HDM1	4.4455	1.49189
SATB1	3.70391	1.30939
ZYG11B	1.1628	0.150834
DMTN	1.60009	0.470061
EPB41L4B	1.5385	0.43081
ZNF532	4.00023	1.38635
ZNRF1	6.6671	1.89718
PATZ1	5.00031	1.6095
SOS1	12.5018	2.52587
KIF13A	1.15947	0.147962
CEPT1	5.12884	1.63488
USP32	1	0
SART3	0.689631	-0.371598
APBB1	3.79811	1.3345
UBE3C	1.10499	0.0998349
JMY	2.83103	1.04064
PHF12	3.84637	1.34713
TOX4	2.98538	1.09373
CREB1	50.0075	3.91217
RFC1	1.92315	0.653963
HIP1	3.57221	1.27319
SLC4A7	0.799985	-0.223163
MYO16	0.448388	-0.802096
CTNND1	2.00008	0.693185
CDC42BPA	1.95151	0.668604
TPP2	0.763341	-0.270051
MOB4	3.22598	1.17124
ILDR2	2.19799	0.787541
TFAP4	3.44846	1.23793
HUNK	0.799985	-0.223163
ATP9A	2.13719	0.75949
NDEL1	2.12775	0.755063
SIK2	2.38127	0.867634
HNRNPLL	1.26584	0.235738
DCAF1	1.36989	0.314731
MED1	1.85192	0.616221
LEMD3	2.73999	1.00795
BTAF1	2.12775	0.755063
MAP3K4	1.30724	0.267915
NRG1	1.77015	0.571062
ZNF618	2.40985	0.879566
RNF220	5.55625	1.71492
SLTM	2.31532	0.839547
UHRF2	4.00046	1.38641
FBXL5	1.13637	0.127843
HNRNPD	999	6.90675
BRD4	6.2508	1.83271
POLR2A	1	0
POLR2B	0.729906	-0.314839
UBR5	4.00046	1.38641
ESCO1	2.09815	0.741058
NAA25	1.44931	0.371087
PRR14L	1.55659	0.442498
RELCH	1.9049	0.64443
CUL2	2.94132	1.07886
ATP6V0A1	1	0
MAF1	9.09153	2.20734
BRSK2	13.3352	2.59041
ARHGEF7	1.28207	0.248478
ZZEF1	1.26273	0.233273
ZNF236	2.19799	0.787541
CNOT10	1.36989	0.314731
ARRDC3	3.84637	1.34713
BRSK1	12.0025	2.48512
NUP153	0.671116	-0.398814
RNF111	3.33351	1.20403
DBN1	2.35315	0.855754
L3MBTL3	13.3352	2.59041
CBX2	1.19049	0.174366
LRP5	0.640971	-0.444771
CDYL	4.16691	1.42717
PDE4A	0.769213	-0.262387
PPFIA3	4.00023	1.38635
SENP1	3.33351	1.20403
LRP1	5.26446	1.66098
TOPORS	1.02041	0.0202042
PDZD2	0.561731	-0.576733
WDR7	1.57489	0.454186
COL1A2	1.02041	0.0202042
RALGPS1	8.82532	2.17763
WDR43	4.34808	1.46973
GRIA2	22.2255	3.10124
QSER1	2.77873	1.02199
PLAGL2	2.174	0.77657
RNF40	1.86355	0.622484
YEATS2	1.74695	0.557873
MGA	1.75444	0.562152
ABHD17C	13.3352	2.59041
RBM14	16.6679	2.81348
OTUD4	2.59765	0.954606
FAXC	3.77401	1.32814
MSANTD2	2.77805	1.02175
PDS5B	11.1119	2.40802
DNMT3A	1.03627	0.0356325
HIC2	6.2504	1.83265
SIPA1L3	0.884938	-0.122237
DEPDC5	0.904963	-0.0998614
SMC2	2.52136	0.924797
SRP54	12.5009	2.5258
KAT7	10.0007	2.30265
SMARCC2	10.7187	2.37199
BPTF	2.50011	0.916337
FNIP1	1.23459	0.210736
ARHGAP35	3.70391	1.30939
TTC17	0.581363	-0.542379
ZNF326	0.624971	-0.470049
LMTK3	5.17337	1.64352
KSR2	2.97075	1.08881
LMTK2	2.85771	1.05002
TEX10	2.60906	0.958992
RAPH1	15.3868	2.73351
KMT2B	25.0018	3.21895
SUPT16H	4.16715	1.42723
CHAMP1	999	6.90675
ISY1	3.44846	1.23793
MAGEL2	11.1119	2.40802
SEPHS1	13.3352	2.59041
AFF1	2.84161	1.04437
TRIM2	2.38106	0.867545
VPS54	2.30799	0.836378
DOCK4	3.03108	1.10892
BAG6	4.1103	1.4135
CELSR3	1.09291	0.0888442
PARP6	2.56422	0.941655
ATG4B	0.621089	-0.476281
CDK13	4.25582	1.44829
TRIM33	7.69282	2.04029
RIF1	4.54708	1.51449
UBAP1	1.25002	0.223159
YTHDF2	999	6.90675
HMGCS1	1.81824	0.597871
FBXO28	9.09153	2.20734
MSH2	0.990098	-0.00995109
WDTC1	4.87864	1.58487
ARID5B	6.2504	1.83265
NRF1	3.70391	1.30939
KIF1B	1.94189	0.663662
KDM3B	40.006	3.68903
DIP2C	7.89632	2.0664
SPATS2	1.05264	0.0512971
CHORDC1	1.63939	0.494326
CLASP1	2.00015	0.693224
REPS1	2.66692	0.980925
KLHDC10	2.0409	0.713389
TERF2	1.72419	0.544759
SPECC1L	2.59789	0.9547
EXT1	4.87864	1.58487
ZMYND19	6.6671	1.89718
FNBP4	7.04456	1.95226
TAOK3	0.826433	-0.190636
SMG6	0.796782	-0.227175
MBD1	1.29875	0.2614
ZNF644	0.980391	-0.0198042
ZSWIM8	4.76219	1.56071
USP7	14.2867	2.65933
TULP4	1.29872	0.261382
PSME4	1.36989	0.314731
DNM1	0.877184	-0.131039
XRN1	0.543443	-0.60983
NOTCH3	1.20973	0.190393
TSC1	14.0431	2.64213
NKD1	2.32568	0.844014
TLE3	9.43718	2.24466
ARHGEF11	1.50384	0.408019
REV1	1.34233	0.29441
MEN1	999	6.90675
FJX1	1.20483	0.186343
ZNF629	4.34808	1.46973
SOGA1	2.53211	0.929054
ROCK1	1.33336	0.287701
PRR12	999	6.90675
VPS26B	2.6317	0.967631
KDM6B	1.96086	0.673382
PUM2	2.21031	0.793135
PATL1	1.69497	0.527664
BRD1	5.00092	1.60962
ADGRB1	3.27904	1.18755
HSPA8	8.57316	2.14864
RBBP6	1.78577	0.579852
AHCYL1	2.24738	0.809766
DROSHA	1.68797	0.523529
PCGF3	25.0018	3.21895
ZBTB38	1.44931	0.371087
RC3H1	1.34537	0.29667
HSP90B1	1.613	0.478094
GLYR1	1.78583	0.579886
ACTN2	6.02602	1.79609
INTS6	3.84637	1.34713
RALGAPB	4.22609	1.44128
PHF1	999	6.90675
SNX2	1.47062	0.385687
RCC2	1.19049	0.174366
ATAD5	0.995024	-0.00498831
HIVEP2	5.12884	1.63488
NRG2	3.70412	1.30944
CUL5	6.2504	1.83265
FCHO2	2.94147	1.07891
LIN9	4.0821	1.40661
RASA1	1.69497	0.527664
SIN3A	8.33389	2.12033
PRPF3	14.2867	2.65933
NTNG1	1.72419	0.544759
RIC8B	2.27282	0.821023
NAMPT	5.8831	1.77208
PTPRM	0.826433	-0.190636
NCOR1	6.4033	1.85681
SUFU	2.94132	1.07886
ATN1	1.56254	0.446315
MAP3K5	3.6044	1.28216
SCAF11	1.06953	0.0672187
CHD6	3.07756	1.12414
AHCTF1	1.56254	0.446315
NR2C2	4.00023	1.38635
CREB3L1	1.5385	0.43081
ITPK1	2.174	0.77657
FBXO38	0.617255	-0.482474
ACHE	2.12775	0.755063
MTMR3	4.00069	1.38647
ZNF462	4.65172	1.53724
PLXNA1	1.30442	0.265757
TTYH3	1.40848	0.342512
HIPK2	2.40985	0.879566
ZNF710	9.09215	2.20741
GGA1	1.86929	0.62556
ZC3H7A	1.29872	0.261382
AQR	0.781233	-0.246881
CS	2.08342	0.734009
TRRAP	2.32568	0.844014
FAF1	25.0018	3.21895
COPB1	3.57163	1.27302
TSHZ1	3.12516	1.13949
SAP130	1.47062	0.385687
ANKFY1	3.52999	1.2613
XKR6	3.57182	1.27308
INO80D	5.35814	1.67862
CSNK1G3	1.96093	0.673419
DOT1L	14.2867	2.65933
ATXN7	2.70283	0.9943
TAOK1	13.3352	2.59041
PSMD13	4.76219	1.56071
GSK3A	16.6679	2.81348
CECR2	2.32578	0.844057
PPP6R3	0.862058	-0.148432
DIDO1	2.56434	0.941702
SYNGAP1	999	6.90675
BCL11B	999	6.90675
UBAP2L	16.6691	2.81355
PHF21A	12.5018	2.52587
ZNF609	2.56422	0.941655
CHD3	2.27292	0.821066
STRN4	0.714264	-0.336503
SLC41A2	2.0835	0.734049
BAZ2A	2.70283	0.9943
MYO9B	0.584764	-0.536548
FOXJ3	2.77791	1.0217
BRINP1	8.33389	2.12033
CLSTN3	2.34406	0.851884
AGFG1	5.26348	1.66079
FASN	2.19799	0.787541
KMT5B	26.3255	3.27054
RUSC1	1.48526	0.39559
SVOP	3.22598	1.17124
DYRK2	1.61295	0.478065
DOP1A	1.55064	0.438668
MED15	1.9049	0.64443
PKNOX1	1.40848	0.342512
USP3	3.27904	1.18755
RICTOR	5.26414	1.66092
SLIT3	1.53858	0.430863
ZBTB17	5.26381	1.66085
GAPVD1	3.07724	1.12403
CHMP6	3.84637	1.34713
SF3B3	3.61506	1.28511
PPP2R5D	6.97811	1.94278
FAM193B	0.662226	-0.412149
DMXL1	1.28762	0.252795
RFX1	1.20483	0.186343
RANBP2	1.73427	0.550588
SMG1	1.44931	0.371087
CAPRIN1	7.84523	2.05991
IREB2	2.70309	0.994397
MARF1	3.27904	1.18755
ZFHX3	6.45328	1.86459
RRAGC	3.03046	1.10871
MYO18A	3.00813	1.10132
BRWD1	2.13475	0.758351
SMARCAD1	6.85155	1.92447
CAMSAP2	2.00008	0.693185
FBXW7	1.63939	0.494326
PLEKHA5	3.67054	1.30034
RAB11FIP4	2.08342	0.734009
TRAF4	1.4286	0.356698
RAE1	2.22232	0.79855
AHCYL2	1.19049	0.174366
RTN4R	6.66753	1.89725
AGO3	2.6317	0.967631
XPR1	1.81824	0.597871
RANBP3	2.35315	0.855754
EHBP1	2.47581	0.906568
DCHS1	1.16962	0.156676
VPS4A	1.83499	0.607039
EPS15L1	2.59789	0.9547
TM9SF4	2.46936	0.903959
RAI14	1.09891	0.0943176
RRAS2	5.88273	1.77202
PICALM	4.44497	1.49177
MYO9A	0.650679	-0.429739
ZFP36L2	3.92202	1.36661
CTR9	1.60009	0.470061
CDK17	1.85192	0.616221
UNC13A	1.53858	0.430863
TAF5L	3.84637	1.34713
LRRC7	7.1438	1.96624
PPIG	1.92322	0.654
PRRC2C	1.27393	0.242104
RAB11FIP2	0.471658	-0.751502
ATG13	6.97811	1.94278
MBD3	4.44497	1.49177
SOX13	1.51519	0.415541
LRP6	0.980391	-0.0198042
DLG5	3.3566	1.21093
RC3H2	7.57827	2.02528
NAA30	5.12884	1.63488
SLMAP	3.84659	1.34719
TMEM39A	1.92315	0.653963
MIER3	2.77791	1.0217
ZNF384	9.67941	2.27
SPAG9	1.80192	0.588855
U2AF2	20.0015	2.9958
KANSL3	1.26584	0.235738
ZBTB21	1.88706	0.635022
GLG1	6.06138	1.80194
ANKRD11	8.47743	2.13741
EPS8	3.48894	1.2496
TRIM27	2.08342	0.734009
EP300	11.5409	2.4459
LRRC4	6.2504	1.83265
SETDB1	1.613	0.478094
ZNF496	4.0821	1.40661
GABRB2	5.08568	1.62643
PITPNA	2.32568	0.844014
HNRNPUL2	3.84637	1.34713
NUMA1	1.66677	0.510887
DNAJC6	1.34233	0.29441
ADAMTS10	1.78577	0.579852
MTA1	8.33445	2.1204
SFMBT1	1.92322	0.654
PDZD8	2.0835	0.734049
KIAA2026	1.06384	0.0618846
MAPRE1	6.2508	1.83271
TRAPPC8	2.95933	1.08496
MAFB	999	6.90675
MCM6	0.653568	-0.425308
WNK1	0.751861	-0.285204
DDI2	9.09153	2.20734
UBR2	2.70335	0.994493
TPX2	3.70391	1.30939
GREB1L	3.84637	1.34713
AAK1	3.57163	1.27302
MDGA2	4.25582	1.44829
TNRC18	4.28647	1.45546
PRPF8	0.909077	-0.0953255
HTT	1.24487	0.219031
PIM3	4.22609	1.44128
MFN2	0.662226	-0.412149
TP53BP1	1.29317	0.257097
CAMK2A	3.84637	1.34713
EIF3D	11.7664	2.46524
ZNF281	5.00031	1.6095
PIAS4	5.26348	1.66079
USP5	8.69683	2.16296
EIF4E	3.92202	1.36661
NUP205	1.09291	0.0888442
PIAS3	1.56254	0.446315
RAP1GAP2	4.03342	1.39461
INTS3	1.31581	0.274455
KCNMA1	5.19609	1.64791
ARF4	25.0018	3.21895
PSMD12	999	6.90675
TBCEL	3.70391	1.30939
RASGRP1	1.1628	0.150834
HDAC5	2.12775	0.755063
CDC42BPB	1.49261	0.400528
FXR2	25.0037	3.21902
MPRIP	0.552452	-0.593389
ST18	0.595207	-0.518846
IWS1	1.56254	0.446315
RAPGEF5	0.558626	-0.582276
MAML1	7.69333	2.04035
DCAF8	5.8831	1.77208
SPIN1	2.43913	0.891643
PLCG2	2.47968	0.908129
DLC1	1.48526	0.39559
DYNC1H1	12.0126	2.48596
MTSS1	2.50011	0.916337
PTBP1	5.88273	1.77202
SRPK2	1.29872	0.261382
ATAD2B	1.5385	0.43081
ZC3H7B	1.83499	0.607039
OMG	2.66692	0.980925
TANC2	9.09338	2.20755
RBM6	2.22232	0.79855
PRMT8	1.49257	0.400503
ETV3	2.56422	0.941655
DSCAML1	1.79659	0.58589
PSMA2	18.1844	2.90057
ZBTB1	3.70391	1.30939
NNT	1.2579	0.229444
DSP	0.542391	-0.611769
SMG7	2.02036	0.703275
MLLT10	0.546413	-0.604379
USP8	2.02726	0.706686
ASXL2	2.94132	1.07886
TXLNA	5.26381	1.66085
CLOCK	0.714264	-0.336503
HSPH1	3.27904	1.18755
DPP8	2.46936	0.903959
COL2A1	3.33369	1.20408
EPC1	7.69282	2.04029
ZNF318	2.53211	0.929054
ANK1	1.57489	0.454186
POLR1A	2.1666	0.773159
MAPK8IP1	7.50149	2.0151
DLG4	25.0037	3.21902
ARHGAP44	3.33387	1.20413
SH2B1	4.87864	1.58487
USP24	0.869555	-0.139773
MAPK8IP2	4.54573	1.51419
SRRM2	5.00061	1.60956
MAP2K7	14.2867	2.65933
TMEM108	2.43913	0.891643
NIPA2	1.92315	0.653963
ARFGEF1	2.43935	0.891733
SCAF1	4.00046	1.38641
STAU2	1.09891	0.0943176
USP25	0.48073	-0.73245
PSMD11	7.40839	2.00261
ANKRD17	3.22598	1.17124
MIDEAS	0.970872	-0.0295611
DYRK1A	57.16	4.04585
ZER1	8.33445	2.1204
CYTH1	1.19049	0.174366
AFF4	11.1127	2.40808
NUP155	2.7527	1.01258
PTPN6	1.25002	0.223159
NKTR	1.61318	0.47821
MED13	66.6867	4.20001
CASZ1	2.27282	0.821023
POGZ	54.57	3.99948
AGAP3	1.4286	0.356698
MAP3K1	1.83499	0.607039
MDGA1	1.71445	0.539092
TM9SF3	7.14333	1.96618
RAVER1	3.44846	1.23793
BEND3	1.21953	0.198465
STK38L	2.38116	0.867589
ELMO1	2.08342	0.734009
PSMD6	50.0037	3.9121
TGFB2	3.84637	1.34713
ZNF367	12.5009	2.5258
CYP46A1	1.88686	0.634914
ARMC8	4.16691	1.42717
KDM7A	2.0409	0.713389
DLG2	4.34808	1.46973
MLXIP	1.07528	0.0725814
RBM39	11.1119	2.40802
GTF2H1	2.00008	0.693185
CACYBP	1.58739	0.462092
BAZ2B	1.77003	0.570996
RPS6KA5	1.23459	0.210736
BRPF3	3.79811	1.3345
CBX8	6.06138	1.80194
DPP9	1.31581	0.274455
ETV1	1.1628	0.150834
PRKCG	2.94162	1.07896
PAXIP1	3.70412	1.30944
RASAL2	1.29875	0.2614
PBX1	20.0029	2.99588
DENND4B	0.940425	-0.0614231
SYNCRIP	27.2787	3.30611
COPB2	5.71501	1.7431
WAC	12.5018	2.52587
ARID1B	26.3255	3.27054
CHAF1A	13.0462	2.5685
ADCY5	1.03093	0.0304615
CACNA1G	2.7631	1.01635
SUGP2	1.1236	0.116542
ZFR	8.33445	2.1204
SOS2	0.735274	-0.307512
TCF20	6.6671	1.89718
GRIN2D	1.5385	0.43081
DHX37	1.65299	0.502587
GPRIN1	999	6.90675
BAP1	8.69683	2.16296
PIAS2	1.96086	0.673382
MBD5	8.06722	2.08781
TBC1D10B	16.6679	2.81348
DCAF15	6.89745	1.93115
NEGR1	8.33445	2.1204
GLI3	0.826433	-0.190636
PRCC	7.69282	2.04029
IKZF2	2.27282	0.821023
TSPAN14	3.57182	1.27308
HDAC7	1.47062	0.385687
LARP4B	16.6679	2.81348
PCDH1	2.12783	0.755104
WDR18	0.917425	-0.0861846
DIP2A	3.00875	1.10152
NF1	4.35013	1.47021
ROCK2	0.892849	-0.113338
RAB30	10.5278	2.35402
AKAP11	4.08257	1.40673
BICRAL	6.6671	1.89718
TLN1	1.9049	0.64443
PAPOLA	7.69282	2.04029
AHNAK	2.09109	0.737687
SH3GLB1	5.26381	1.66085
RBM20	0.73704	-0.305112
FCHO1	0.763341	-0.270051
TLK2	57.16	4.04585
BRAF	5.26381	1.66085
SLC30A10	5.88273	1.77202
MAPKAP1	2.56434	0.941702
HIVEP1	0.492572	-0.708114
CYFIP2	5.55695	1.71505
RABGAP1	1.05264	0.0512971
ZNF777	8.69683	2.16296
ANO8	2.11293	0.748076
ATXN1	2.38116	0.867589
ANK2	7.3578	1.99576
MAP4K4	2.70322	0.994445
YTHDC2	2.08342	0.734009
SSH2	0.662226	-0.412149
HERPUD1	2.10543	0.744521
ILKAP	1.51519	0.415541
NCOA3	2.19799	0.787541
EIF3B	14.2867	2.65933
NCOA1	4.87864	1.58487
SETD2	12.1246	2.49524
CUL1	25.0018	3.21895
ITPR1	1.41857	0.349648
SND1	0.793635	-0.231132
TLK1	2.27292	0.821066
TRAF2	2.27282	0.821023
LDB1	6.6671	1.89718
SNRPA1	10.0014	2.30272
MAN1A2	5.08568	1.62643
SMAD1	14.2867	2.65933
NTRK3	2.53188	0.928962
LARP4	3.70391	1.30939
EIF4G3	2.174	0.77657
ACTR3B	2.94132	1.07886
ATP2C1	2.53188	0.928962
LZTS3	4.0821	1.40661
MEF2D	12.5026	2.52594
PPM1E	1.61295	0.478065
HEATR1	1.11113	0.105376
HMGXB3	1.15609	0.145046
ZEB1	3.3902	1.22089
CSNK1D	2.6317	0.967631
PRRC2A	1.21953	0.198465
TNS3	1.05264	0.0512971
ARHGAP25	4.34885	1.46991
CHD2	20.0058	2.99602
RBM26	4.25582	1.44829
AP2A2	1.02041	0.0202042
HERC4	1.61295	0.478065
TSC2	25.0092	3.21924
RNF19B	1.60009	0.470061
SEC24B	1.77533	0.573984
FRMD4B	0.534724	-0.626005
MBD6	1.06953	0.0672187
DEDD	12.5009	2.5258
PBRM1	12.5026	2.52594
SATB2	999	6.90675
DLGAP3	9.52511	2.25393
MGAT1	5.00031	1.6095
MLLT6	1.17648	0.16253
CHD1	6.66753	1.89725
CNOT3	50.0112	3.91225
HYOU1	1.49261	0.400528
RAB8A	1.61295	0.478065
INCENP	1.80741	0.591897
ZDHHC5	0.961536	-0.0392238
DCAF5	2.63183	0.967679
G3BP2	5.88273	1.77202
NSD1	10.0014	2.30272
GRID1	4.546	1.51425
PAN3	14.2867	2.65933
ZNF865	4.70702	1.54905
SETD1A	1.96086	0.673382
CAMSAP3	0.729906	-0.314839
HNRNPF	25.0018	3.21895
KMT2D	1.85192	0.616221
BECN1	2.43913	0.891643
ASH1L	150.103	5.01132
HCN1	40.006	3.68903
COPS5	8.33389	2.12033
STK39	1.29872	0.261382
CBX5	2.66692	0.980925
NUP85	1.67613	0.516489
FZR1	2.85728	1.04987
UNC80	1.11612	0.109855
ACIN1	1.92315	0.653963
TOP2B	2.66692	0.980925
RCOR3	2.0409	0.713389
JPH3	10.5278	2.35402
CASKIN1	3.22615	1.17129
USP19	3.33387	1.20413
CORO1C	2.15071	0.7658
FBXO3	2.85743	1.04992
SEMA4D	1.43892	0.36389
CPEB3	2.174	0.77657
ZMYM4	3.12516	1.13949
MTUS2	2.02051	0.703352
PHIP	5.17337	1.64352
CEP170	2.98568	1.09383
SETX	0.365534	-1.0064
PPP2R1A	6.6671	1.89718
PRKACA	16.6679	2.81348
MARK2	9.61868	2.26371
ABHD8	11.1119	2.40802
MAP7D1	1.38892	0.328525
PPP4R1	1.23459	0.210736
MEMO1	16.6679	2.81348
TRIM11	3.03046	1.10871
FAM135A	0.896845	-0.108872
DNAJC14	8.69683	2.16296
SNED1	2.39564	0.873649
PDS5A	4.87864	1.58487
PPARD	3.44846	1.23793
RAPGEF2	2.43913	0.891643
LRFN3	1.85192	0.616221
FOXJ2	3.33351	1.20403
RYR2	0.681745	-0.383099
CAMTA2	3.30649	1.19589
KBTBD2	2.80415	1.0311
EFTUD2	10.0007	2.30265
NUMBL	1.13637	0.127843
HDAC4	5.12884	1.63488
RFX3	9.37692	2.23825
IFNGR2	2.32568	0.844014
YPEL2	4.00023	1.38635
CCT6A	5.88347	1.77215
ULK1	2.08358	0.734088
ZMYM2	4.00046	1.38641
PKD1	1.68555	0.522092
GTPBP1	5.26381	1.66085
KCNA2	0.602379	-0.506868
EXOC8	999	6.90675
ARID5A	0.662226	-0.412149
SF1	3.33351	1.20403
UBTF	5.5559	1.71486
GABRB3	10.0014	2.30272
RGS19	4.00023	1.38635
WNT5A	4.54573	1.51419
DMPK	0.862058	-0.148432
KPNA4	2.56422	0.941655
CMTR1	2.10543	0.744521
LIMK1	3.17527	1.15539
FNTA	0.869555	-0.139773
DYRK1B	0.709198	-0.343621
SLC25A28	4.34808	1.46973
E2F7	1.81831	0.597906
JAK2	1.57081	0.451592
KLHL2	2.11293	0.748076
CACNA2D3	2.35315	0.855754
PANK4	1.1628	0.150834
ZSWIM6	5.26348	1.66079
DNAJC7	1.36989	0.314731
ATP2A2	1.4286	0.356698
PNRC1	5.88273	1.77202
CACNA1D	1.92322	0.654
NRP1	1.05264	0.0512971
IQGAP1	1.91415	0.649276
SCRT2	3.03046	1.10871
RAI1	33.3407	3.50678
THBS2	1.17648	0.16253
PTPRA	0.704203	-0.350689
ATXN7L1	2.6317	0.967631
PNISR	13.6393	2.61295
ZNF217	10.5278	2.35402
ZMIZ2	1.81824	0.597871
TRIM46	10.5278	2.35402
CCT7	1.61295	0.478065
UNK	3.33351	1.20403
TNRC6A	6.38545	1.85402
SHANK1	5.45557	1.69664
FN1	0.588204	-0.530682
MAP1A	4.27004	1.45162
SRC	40.006	3.68903
NR4A3	4.00023	1.38635
TAOK2	1.17648	0.16253
SYMPK	0.671116	-0.398814
ZMYND11	9.75877	2.27817
MINK1	0.806437	-0.21513
CIC	2.56422	0.941655
LZTR1	2.36936	0.862621
EXOC5	7.14333	1.96618
PI4KB	3.03061	1.10876
KATNAL2	5.55834	1.7153
SETD5	6.55908	1.88085
DHX15	5.5559	1.71486
FOXP1	3.57182	1.27308
ANKRD50	0.729906	-0.314839
TNRC6B	3.33405	1.20419
MAML3	1.20485	0.186356
SP1	3.03046	1.10871
RDX	2.48493	0.910243
CYLD	1.47062	0.385687
MICAL3	2.58657	0.950333
PSMA3	10.7165	2.37179
THRB	3.44865	1.23798
ZNFX1	0.657842	-0.41879
MECOM	7.1438	1.96624
GRAMD4	1.03093	0.0304615
SLC5A3	999	6.90675
PACS1	4.34859	1.46985
CUX1	1.26584	0.235738
SBF1	1.28762	0.252795
CELF4	3.79811	1.3345
SNAP23	0.92592	-0.0769672
ECE1	0.826433	-0.190636
RTN1	10.0007	2.30265
ADNP	350.187	5.85847
REV3L	4.37125	1.47505
PRDM16	3.70391	1.30939
NFKB1	3.03046	1.10871
EFNA5	2.08342	0.734009
LRFN1	2.174	0.77657
ITSN1	5.11974	1.6331
EFEMP1	4.16691	1.42717
GAB2	2.25593	0.813561
PHACTR3	2.0835	0.734049
DEAF1	1.43892	0.36389
AP1G1	10.5278	2.35402
KMT2C	10.0021	2.30279
LMNA	2.22232	0.79855
CLUH	1.53858	0.430863
PSD	0.606031	-0.500825
GIGYF1	9.15282	2.21406
MEF2A	0.826433	-0.190636
SHANK3	43.7729	3.77901
ZNF512B	2.50011	0.916337
HNRNPU	999	6.90675
NFIX	66.6767	4.19986
DENND2B	0.877184	-0.131039
TJP1	2.40438	0.877293
HK1	0.787385	-0.239038
CSRNP2	4.87864	1.58487
GABBR1	1.47062	0.385687
MYH9	2.15071	0.7658
MAGI2	3.12581	1.13969
ARHGEF17	1.50959	0.411838
TOB1	12.5009	2.5258
PABPC1	3.33351	1.20403
ATOH8	1.58735	0.462064
USP33	2.38116	0.867589
ENG	1.61295	0.478065
ZNF362	7.1438	1.96624
FZD5	3.84637	1.34713
NFKB2	25.0018	3.21895
TOP2A	0.985219	-0.0148909
SKI	13.3352	2.59041
UBE4B	2.46936	0.903959
PPP5C	2.174	0.77657
AHDC1	22.2255	3.10124
NR4A2	1.61295	0.478065
PAX5	999	6.90675
NISCH	1.15609	0.145046
ATAD2	1.48526	0.39559
NCSTN	2.66692	0.980925
MAML2	3.65915	1.29723
MAP3K12	1.08696	0.0833877
TEK	1.02041	0.0202058
CSDE1	7.69384	2.04042
SIPA1L1	1.11112	0.105368
NOL6	2.04105	0.713467
TBL1XR1	999	6.90675
HSP90AB1	5.79857	1.75761
HCFC2	2.6317	0.967631
BCL9L	2.56422	0.941655
NTF3	8.69683	2.16296
REEP1	1.09891	0.0943176
COL11A1	0.490157	-0.713029
ARRB1	1.1236	0.116542
RBPJ	4.76219	1.56071
NFKBIZ	5.55625	1.71492
RREB1	3.84681	1.34724
TWF2	5.00153	1.60974
SORCS1	4.00161	1.3867
RNF145	6.89835	1.93128
PCNX1	1.84534	0.612664
ECPAS	3.19199	1.16065
CELSR1	1.21219	0.192425
CAPZA1	4.76219	1.56071
ESPL1	2.73999	1.00795
EEA1	1.16962	0.156676
FBXO41	3.70412	1.30944
SPRED1	1.63939	0.494326
ZBTB20	5.5559	1.71486
HCN4	1.21953	0.198465
PTEN	8.10974	2.09307
ITGA5	2.04098	0.713428
STIM2	1.65299	0.502587
OTX2	3.70391	1.30939
EIF4G2	999	6.90675
GID4	2.08342	0.734009
XRCC6	4.00023	1.38635
SPOP	2.174	0.77657
COL5A2	2.27282	0.821023
HDLBP	5.19609	1.64791
DLGAP4	1.72419	0.544759
WNT3A	1.85192	0.616221
ADCY9	1.66682	0.510917
NBEAL2	1.338	0.291175
CYFIP1	0.632883	-0.457469
ADGRB2	2.73999	1.00795
NOL4L	5.88273	1.77202
SLC4A1	1.08696	0.0833877
NBEA	17.3963	2.85626
LEPR	2.16252	0.771273
OSBPL6	2.15089	0.765881
BEND4	1.96093	0.673419
CRTC2	3.07724	1.12403
PACSIN1	3.03077	1.10882
ZNF536	40.0119	3.68918
SCN5A	1.09291	0.0888442
ATP2B2	8.69683	2.16296
RASGEF1B	0.934574	-0.067664
COL11A2	1.54897	0.437588
ASIC2	2.15089	0.765881
PER2	0.377311	-0.974686
PPTC7	2.70283	0.9943
EGFR	1.47794	0.390651
HIVEP3	0.507577	-0.678108
CCT3	27.2787	3.30611
MDN1	0.886015	-0.121021
TNFAIP3	12.0025	2.48512
AP2S1	16.6691	2.81355
ARHGAP26	2.04105	0.713467
PTK2	1.62611	0.486192
PTPRK	0.531879	-0.631339
SYK	2.38116	0.867589
GTF2IRD1	3.44846	1.23793
DOCK9	1.18581	0.170429
ANP32A	22.2255	3.10124
ARHGEF1	1.99035	0.688312
PHF3	3.27938	1.18766
RPS7	4.54573	1.51419
PCNX3	8.10974	2.09307
BEGAIN	3.84637	1.34713
NOS1	0.735274	-0.307512
IRS2	1.13637	0.127843
VCAN	3.33387	1.20413
ARHGAP23	1.30442	0.265757
USP34	2.89884	1.06431
DIP2B	0.371699	-0.98967
NCKAP1L	1.80192	0.588855
PAXBP1	3.19199	1.16065
MARCHF6	4.00023	1.38635
PREX1	1.05264	0.0512971
LNPEP	2.91306	1.0692
GABRB1	4.34808	1.46973
REST	1.40848	0.342512
WDFY3	10.8501	2.38418
FLNC	1.73183	0.549176
VCP	9.52511	2.25393
ARHGAP31	1.55047	0.438559
ARHGEF12	0.497474	-0.698212
EXOC3	1.72419	0.544759
LYN	4.00023	1.38635
DDX4	16.6703	2.81363
SVEP1	1.66361	0.508988
JAG2	1.47062	0.385687
CAMTA1	7.24876	1.98083
GATA2	5.88273	1.77202
PHF19	1.36989	0.314731
DLG1	3.03092	1.10887
WDFY4	1.3247	0.281187
TCF7L2	0.740721	-0.300131
GCLM	4.16691	1.42717
NCKAP1	11.1119	2.40802
ELFN2	2.46936	0.903959
CARD11	1.56254	0.446315
CAPZB	14.2867	2.65933
SCRIB	1.39866	0.335516
RIMS1	3.84659	1.34719
PTPRB	0.956931	-0.0440238
SEMA3F	1.92315	0.653963
TRIO	3.57163	1.27302
NDFIP1	20.0015	2.9958
ATP13A3	3.44846	1.23793
TOX3	1.33336	0.287701
MAP2K2	1.73924	0.55345
RPS6KA4	1.19049	0.174366
DUSP6	2.6317	0.967631
SPRY2	4.16715	1.42723
CACNA1I	2.12792	0.755144
JAKMIP1	4.28647	1.45546
ATG2A	2.15606	0.76828
HDAC9	3.70432	1.3095
CHD5	4.25631	1.4484
SLC12A2	1.02041	0.0202042
CDH6	2.53188	0.928962
GATA6	1.0101	0.0100511
PPP1R12A	1.58735	0.462064
FLT1	0.892849	-0.113338
ZC3H11A	3.22598	1.17124
RYR3	2.25428	0.81283
NR3C1	1.31581	0.274455
KCNQ5	3.12516	1.13949
APC	1.26586	0.235754
RFX2	4.65172	1.53724
GALNT13	1.96093	0.673419
BICC1	0.900893	-0.104368
CORO1A	1.75444	0.562152
CUL3	27.2787	3.30611
GFAP	1.19051	0.174378
IRF2BPL	4.87864	1.58487
MEF2C	9.43718	2.24466
PTK7	1.47062	0.385687
SMARCA2	4.41255	1.48445
TBR1	26.6745	3.28371
TRIP12	66.6767	4.19986
ACTA2	5.12884	1.63488
AHR	1.48156	0.393092
ANKRD28	1.09891	0.0943176
AP2M1	999	6.90675
ARF5	10.0007	2.30265
ARHGAP29	0.549416	-0.598899
ARHGAP42	0.699278	-0.357707
ASAP1	2.56434	0.941702
ATP1A1	4.65172	1.53724
ATP2B1	33.3383	3.50671
BNC1	2.6317	0.967631
BNC2	3.57163	1.27302
C1orf226	999	6.90675
C3	0.488919	-0.715557
CCT5	2.32568	0.844014
CDH8	3.03046	1.10871
CEP170B	0.613467	-0.488628
CHD9	3.20067	1.16336
CLSTN1	3.15839	1.15006
COL12A1	0.571363	-0.55973
COL4A1	0.884947	-0.122228
COL6A1	0.487727	-0.718
CSMD1	0.842057	-0.171908
CTNNA1	0.666641	-0.405503
DAAM2	0.740721	-0.300131
DEF6	6.17482	1.82048
DLGAP2	5.12884	1.63488
DOCK1	0.815175	-0.204352
DOCK2	1.36995	0.314773
DST	1.58753	0.462177
EEF2	20.0015	2.9958
EIF3A	11.1119	2.40802
ELF3	9.09215	2.20741
EN1	4.76219	1.56071
EPHB1	0.975606	-0.0246964
ERN1	1.09892	0.0943313
FAM135B	0.990098	-0.00995109
FBN2	3.82948	1.34273
FGFR1	2.77805	1.02175
FKBP8	5.88273	1.77202
FMNL2	0.531879	-0.631339
FOSB	4.54573	1.51419
GDA	4.1103	1.4135
GRIK3	14.6404	2.68378
GRIK5	1.33336	0.287701
GRIN2A	6.00115	1.79195
HOMER3	1.3606	0.307925
HPN	2.94132	1.07886
HSPD1	3.84637	1.34713
IGF2R	1.34537	0.29667
IKZF3	6.6671	1.89718
IL6ST	1.29872	0.261382
INF2	1.3606	0.307925
INHBA	16.6679	2.81348
JADE2	1.61295	0.478065
KAT2B	0.510167	-0.673018
KCNN3	1.51519	0.415541
KIF1C	3.40228	1.22445
KIF26B	1.16282	0.150844
KIRREL1	0.892849	-0.113338
KLF4	1.63939	0.494326
LAMA5	0.612067	-0.490913
LASP1	8.33389	2.12033
LDB2	2.0409	0.713389
LHX6	4.25582	1.44829
LIMCH1	0.892833	-0.113356
LOX	6.2508	1.83271
LRP1B	0.920227	-0.0831348
LRP2	2.33202	0.846735
LRRC1	2.6317	0.967631
LRRC25	1.11112	0.105368
MACF1	3.12532	1.13954
MAP1B	100.015	4.60532
MAST3	1.40854	0.342557
MED12L	0.990098	-0.00995109
MET	2.17418	0.776653
MRC2	1.44941	0.371158
MYC	5.5559	1.71486
MYCBP2	3.06907	1.12137
MYH14	1.28877	0.253688
NAV3	9.26242	2.22596
NCOR2	3.37133	1.21531
NFAT5	1.96086	0.673382
NFATC2	1.28207	0.248478
NFE2L1	2.97075	1.08881
NFIA	7.14333	1.96618
NFIB	4.16715	1.42723
NODAL	1.72419	0.544759
NPAS1	0.909084	-0.0953178
NPAS2	2.85728	1.04987
NPAS3	2.22232	0.79855
NPTN	3.57163	1.27302
NTN4	2.38116	0.867589
PCDHAC2	999	6.90675
PCGF5	3.03046	1.10871
PCSK2	2.94132	1.07886
PDGFC	4.54573	1.51419
PDGFRB	1.31584	0.274474
PDLIM4	2.89884	1.06431
PITPNM2	2.98568	1.09383
PLXNB2	0.763323	-0.270075
PLXND1	1.16282	0.150844
PPARGC1A	3.07724	1.12403
PPP1R13B	2.22241	0.798592
PRDM1	4.68835	1.54508
PRKG1	1.58739	0.462092
PRMT1	1.61295	0.478065
PTK2B	0.671116	-0.398814
PTPRS	1.36372	0.310216
PTPRU	1.04168	0.0408312
PUF60	4.22609	1.44128
RBPMS	5.26381	1.66085
RORC	8.00107	2.07958
RPL18A	2.43913	0.891643
RPL27A	6.2504	1.83265
RPL3	999	6.90675
SAMD4A	1.38892	0.328525
SCUBE1	1.36992	0.314752
SEMA6D	3.33369	1.20408
SHE	4.1103	1.4135
SLC30A1	5.5559	1.71486
SLC8A1	2.66692	0.980925
SPHKAP	0.344778	-1.06486
SPTAN1	3.22632	1.17134
SPTBN1	5.88347	1.77215
STAT1	5.8831	1.77208
STAT6	2.43924	0.891688
TENM3	1.70471	0.533393
TLE4	7.89632	2.0664
TLN2	0.943388	-0.0582781
TMEM131	1.60009	0.470061
TMEM201	2.70283	0.9943
TP63	2.27292	0.821066
TSKS	3.07724	1.12403
VRTN	4.28647	1.45546
WASF2	3.22598	1.17124
WEE1	2.174	0.77657
WNK2	0.492572	-0.708114
WWP1	1.887	0.634986
YWHAB	4.54573	1.51419
ZBTB4	5.00031	1.6095
ZBTB47	1.5385	0.43081
ZNF423	21.4333	3.06494
ZNF483	2.0835	0.734049
