## Supplementary material for "The *16p11.2* microdeletion enhances gene expression variability between human IPSC derived forebrain interneuron progenitor cells in culture": S5

### Sheet: BMI_BETA
	BMI_Mean_BETA
MITF	0.013964
RNF144B	0.0302536
SLITRK6	0.0135867
IFI30	0.00742251
NPW	-0.0165305
KIT	-0.0128576
KCTD13	0.0215981
LONRF2	-0.0137398
TRIM38	0.00545995
LYPD1	0.0247765
MAPK3	-0.0211004
CORO1A	-0.0208109
ALDOA	0.0150592
LDLRAD4	0.00119192
JADE2	-0.0171735
HLA-B	-0.0155932
LMOD1	-0.0207621
LOXL1	0.0239105
ASPHD1	0.0230507
TRIM47	0.0170008
SYT14	0.00162091
ACSS1	0.0144406
DPYD	-0.00521137
ARPC1B	-0.0248074
GALNT13	0.0191557
LGR4	-0.0178251
GALNT10	-0.015067
COBLL1	0.0168397
GDF15	-0.0174104
SLIT2	0.00415726
PDE1C	-0.0102855
CCDC85B	-0.0184588
IGSF9B	-0.00974822
COPZ2	0.0164283
LAMB2	-0.0140558
ACADVL	0.0139474
N4BP2L1	0.0154767
C1orf56	-0.0178914
CCDC146	0.024307
EML2	-0.0317054
DLK1	-0.00012175
MEF2C	0.0293893
DUSP6	0.0115721
NPAS1	0.0222837
CD151	0.0114987
HIRIP3	0.0230101
MAP2K3	-0.0166812
DLG2	-0.0132553
ANKRD28	-0.0126132
SOX6	0.0164561
BACE2	0.0141435
HMGA1	-0.0202412
EHBP1L1	0.00217615
ARHGDIG	-0.0160368
ITIH4	0.0002206
SLC39A8	0.0218433
ARL6IP4	0.0156773
KIAA1522	-0.0180848
SLC37A1	-0.0132104
MPPED2	0.00874157
BDNF	-0.00283542
CTSB	-0.00113379
CHST10	-0.0132662
NAV3	-0.0138009
RALYL	-0.0140679
ATP13A1	0.0186116
AXIN1	-0.0164664
PTPRJ	0.0278251
CHID1	-0.010928
BAK1	0.0148198
BAIAP2	0.00703582
SSBP2	-0.0146912
MAP2K5	-0.00300285
NFAT5	0.0064691
PRKG1	0.0136322
BTD	0.0143972
CLIC1	-0.0317929
BGLAP	0.0475032
LTBP3	0.019212
MAST3	-0.00298622
SDCCAG8	-0.0194712
ADD1	-0.008127
DHRS7B	-0.0293842
REEP3	0.0125071
PPTC7	-0.0137377
ANKRD52	-0.00151975
AK5	0.00921242
BAD	-0.0146779
DEF6	0.0288363
DHRS11	-0.0188103
GADD45G	0.0155262
ACP2	0.0155099
GTF3A	-0.000572286
ADCY9	0.0148713
OGDH	0.0166206
MAP2K2	-0.0002393
PMF1	0.0572833
ABHD17A	-0.0035461
CXXC5	0.0134729
ADARB1	0.0080696
LYSMD2	-0.01218
ANKDD1B	-0.0125175
C11orf68	0.0150964
SNTB2	-0.0458509
CDC42SE1	-0.0179692
ZNF501	0.0202759
ERICH3	0.00336248
PEPD	0.0140924
PCGF5	-0.0148845
TRPS1	-0.0112566
CCHCR1	0.0143432
ZBTB20	-0.0277933
TMEM160	0.0263215
EIF5A2	0.0156339
ADAM15	0.0212056
ZNF19	-0.0689989
PPP1R3B	0.00743996
CUEDC1	0.0233166
PML	0.0211316
C1QBP	0.0159157
FAM120A	-0.0183675
PREX1	-0.0149901
TIPARP	-0.0252871
AATK	-0.00244642
PIGK	0.020566
LNX2	-0.00939892
VAC14	-0.0582296
HSD17B12	-0.00359847
RBM5	-0.00238722
ABHD14A	0.0279603
GATAD2A	-0.00581107
DPY19L4	0.0117169
FBRS	0.0142544
DMPK	-0.0325781
CRTC1	-0.0153762
DNAJC5	-0.0312005
PPARD	0.0301495
TRIP12	0.00655667
APEH	-0.0168787
CLK2	0.0272784
FRMD8	0.015547
ASIC2	-0.0144436
ZZZ3	0.0217655
CIPC	0.0146193
PLCL1	-0.00426604
MRPL38	0.0164094
HMBS	0.0141901
N4BP2L2	-0.0172604
SLC35G2	0.0109266
RILPL2	-0.0357031
CTU1	-0.0232375
USP33	0.015448
BCKDK	-0.00574063
AGBL2	-0.00164578
ST3GAL2	-0.0124291
TMEM18	0.00892764
BCL7C	-0.016979
COG4	0.0167014
AP5B1	0.000196243
C15orf61	-0.00030345
RPS6KA5	0.00937839
ENTPD6	0.0167159
DNPEP	0.0202227
DGKG	-0.00504849
DNAJC4	-0.0241822
ZC3H4	0.0212766
PSMC3	0.00169374
CD2BP2	0.0134023
PROS1	-0.00300453
PKP4	-0.0188723
MACF1	0.0139826
C3orf62	-0.0318249
AP2A2	0.01357
FBXO36	0.00552472
GABPB2	-0.0178618
KLC2	-0.012921
SNX19	0.0138322
FAM89B	0.0192548
EFR3B	-0.0138745
GABRB3	-0.0144396
DNAJB4	0.00581628
ZMIZ2	0.0106749
GTPBP2	-0.0484994
DAP3	0.0355868
COG8	-0.0398295
CKB	-0.0110042
PACS1	-0.0123982
UBE2W	0.0201023
BCL2L1	0.000888
CALCOCO2	-0.0012062
MPV17L2	0.0163449
MED27	0.0139603
GPX1	-0.00897557
CNIH2	-0.00979743
GMPPB	-0.0260998
HYDIN	0.0137424
ARHGEF26-AS1	0.0131693
CYB5B	-0.0391407
AGAP3	0.0141493
COX6A1	-0.037871
ANKRD6	-0.00432493
CHMP3	-0.0155444
MAN1A1	0.0089406
SLC8A1-AS1	-0.0156154
PPL	-0.00858416
ABL1	0.0134379
LAMTOR2	0.0314176
HTT	0.0130955
ANAPC7	0.0142399
LEMD2	-0.0157399
RPL22L1	0.0160874
PRKAR2A	0.0034517
AMIGO1	0.0569487
GSAP	-0.0132908
ABCB9	0.00743965
IQCK	-0.0180636
CCNL1	0.0139691
CCT3	0.0275532
RSU1	0.0140884
KTN1	-0.022017
IPP	-0.034181
PI4K2B	-0.0183458
SETD5	0.0220889
CCNE1	0.0177875
ADPGK	0.00929243
PPIA	-0.0156241
JMJD1C	-0.0117839
STK35	-0.0131661
FBXO46	-0.0247413
LPP	-0.0180605
CDK5RAP3	0.0186941
TNRC6B	-0.00728947
BNC2	0.00244692
RAD54L2	0.0181855
RBM4	0.0131831
TOM1L1	0.0118341
PPP1CB	-0.0139161
MSL2	0.0112454
RBM25	-0.0139368
CAMTA2	0.00209485
DIAPH1	0.0131219
ZMYM2	0.0234136
TCF7L2	-0.0141965
GRK4	-0.0116107
CACYBP	0.0216523
POLK	-0.0237305
MALAT1	0.016872
CSNK1G2	0.0172408
MARK3	-0.00758297
RBM6	0.00993484
MAML3	-0.0130811
ASH1L	0.0309343
FNBP4	-0.00371742
TNRC6A	-0.00597833
ZNF507	-0.0148166
STK24	-0.0073713
CCDC47	-0.0310375
DDX20	0.00850389
MLLT10	0.0186772
ELP6	0.0219854
STAU2	0.0207436
SSH2	0.0130126
SETD2	0.023053
RFT1	-0.0044172
LSM4	-0.0191921
LINC01118	-0.0157046
ARHGEF2	0.0430977
MAU2	0.00283286
NCKAP5L	0.0200515
CFL1	0.00153726
ARHGEF26	0.0142338
CLIP1	0.00837755
PHF2	0.000613542
GLYR1	0.0069276
RANBP17	0.0161246
FUBP1	-0.0161343
MAGI2	0.00748107
GNAI2	0.0177738
CSPG5	-0.0154544
MAD1L1	-0.0172236
RBBP6	-0.0139888
APOM	0.0185259
PCCB	0.0130363
KLC1	-0.0136582
SOCS5	-0.0151242
COASY	0.01428
TANGO6	-0.0363655
BTBD7	-0.01306
TMEM120B	-0.032561
RNF103	-0.0154035
MRM1	-0.0146498
BNIPL	-0.0182584
GGNBP2	-0.0114693
MEF2D	0.0215315
WWP2	0.0135158
FUS	-0.0180223
SEMA6D	-0.00682087
LAT	-0.0123187
NUP160	-0.00429498
TTLL11	-0.014172
GTF2I	0.0142639
EXOC4	-0.0188055
REV1	0.0151546
DNM1	0.0121278
BRWD1	0.0147055
SMG6	-0.00235644
BCL2	0.0134045
WNK1	0.0185029
ARHGEF7	0.00101099
EIF3C	0.0242099
RC3H1	0.0231007
KLF3	-0.0134979
HSD3B7	0.000582267
NUP88	0.0157396
NPC1	-0.0196691
MLXIP	0.00995341
SH3YL1	-0.0157667
AKR1A1	0.0338704
MON1A	0.0222962
AARSD1	-0.00513007
ZFP64	-0.0181549
ARIH2	-0.00782651
C3orf38	0.00852357
ALKBH3	0.000648867
IL20RB	0.0119586
MARS2	-0.0165572
ARPC3	-0.0148438
PCDH17	-0.0109952
CYP3A5	-0.020794
PARD3B	0.00205217
ARL17A	-0.0147574
RPTOR	-0.00785128
ESYT1	0.0138261
GPBP1L1	-0.0346019
LEO1	0.0366984
DHX30	-0.0181793
ENO4	0.00106945
USP3	-0.0144958
CDK2	-0.0144396
EDEM3	0.0129746
ADSL	-0.0165411
DNAJC27	-0.00840418
ZCCHC8	0.0151406
INVS	0.0163467
LRRC43	-0.0190089
IQGAP3	-0.00700383
OLA1	0.0157984
CADM1	0.00952616
BBS4	0.0144389
GTF2IRD2	0.0135358
PRMT6	-0.00341011
DNAJC11	0.0134729
CACNA1C	0.0175767
PIK3R3	0.0155435
BLMH	0.0132099
CHORDC1	0.0179902
ERBB4	0.00459562
UHRF1BP1	0.0288625
AGER	0.01631
SLC5A11	-0.0167207
NCK1	0.00888252
MSTO1	0.0187497
DENR	-0.0146558
PIK3C3	0.0215003
ZNF664	0.0178931
GRID1	0.0284541
MYO19	-0.00884631
DALRD3	-0.0305703
RCOR1	0.0174673
PIAS4	-0.0142362
NCOA1	-0.0127475
STK33	-0.00223938
SNAPC3	-0.0312621
IQCH	0.00635378
DNMT3A	-0.0136818
RAD52	0.0053625
HYAL1	0.0135035
DCAF4	-0.0152886
TEX10	0.0165295
C2CD2L	0.0143594
MAP3K5	0
UNC5D	0
MDGA1	0
SNED1	0
DLC1	0
TAOK2	0
RYR2	0
ITPR1	0
THRB	0
NR3C2	0
LDB2	0
ZNF217	0
NRP1	0
RYR3	0
SCUBE1	0
LRRC1	0
STK39	0
WNT5A	0
EFEMP1	0
NRG1	0
MYO16	0
ARID5B	0
HIVEP3	0
LAMA5	0
STIM2	0
PTPRM	0
DLGAP2	0
ATXN1	0
DAAM2	0
PLXND1	0
AHR	0
PDLIM4	0
PTPRB	0
EPS8	0
PDGFRB	0
KAT2B	0
PRDM16	0
RTN1	0
HOMER3	0
PPP1R13B	0
LMNA	0
ZNF423	0
VCAN	0
COL1A2	0
CDH8	0
CELSR1	0
RIMS1	0
INF2	0
IQGAP1	0
RASGEF1B	0
ARHGAP29	0
GRIK3	0
KCNQ5	0
PTPRU	0
PTPRK	0
MYH9	0
RNF145	0
ERN1	0
LOX	0
NFATC2	0
PITPNM2	0
SIPA1L1	0
SMARCA2	0
NCOR2	0
ZNF483	0
KIF26B	0
OTX2	0
MED12L	0
PRDM1	0
SLC8A1	0
STAT6	0
PTK2B	0
GRIK5	0
PPARGC1A	0
ARF5	0
ZBTB4	0
HCN1	0
COL6A1	0
NOL4L	0
ZBTB47	0
MYCBP2	0
PTPRA	0
CTNNB1	0
BICC1	0
WNK2	0
MYC	0
NFIX	0
KCNN3	0
EXOC3	0
NPAS2	0
EPHB1	0
PAXBP1	0
RFX2	0
COL5A2	0
PLXNB2	0
FZD5	0
KIRREL1	0
IL6ST	0
GTF2IRD1	0
RPS6KA4	0
STAT1	0
ARHGAP26	0
WEE1	0
PER2	0
COL12A1	0
ATG2A	0
SPTBN1	0
WWP1	0
IRF2BPL	0
ATP13A3	0
ATP1A1	0
PTK7	0
TMEM201	0
NPTN	0
FKBP8	0
RBPMS	0
PTPRS	0
AP2S1	0
DIP2B	0
CALM1	0
SPOP	0
UBE4B	0
FGFR1	0
TNS3	0
AHDC1	0
HSP90B1	0
GIGYF1	0
AP2M1	0
C1orf226	0
HSPA8	0
SCRIB	0
PPP5C	0
CLSTN1	0
IRS2	0
SLC5A3	0
ARHGEF1	0
KIF1C	0
LASP1	0
RBPJ	0
TMEM131	0
SLC12A2	0
ATP2B1	0
PUF60	0
LNPEP	0
NR3C1	0
ADGRB2	0
COL4A1	0
PHF19	0
KLF4	0
MICAL3	0
TOB1	0
TOX3	0
NISCH	0
CHD5	0
GID4	0
NFE2L1	0
SPTAN1	0
HCFC2	0
MDN1	0
LEPR	0
SKI	0
PCSK2	0
FMNL2	0
RAI1	0
MAML2	0
DLGAP4	0
GABBR1	0
NNT	0
SAMD4A	0
GRIN2A	0
REEP1	0
EFNA5	0
CEP170B	0
WASF2	0
SLC30A1	0
TWF2	0
ATXN7L1	0
PSD	0
ECPAS	0
PRMT1	0
MRC2	0
CUL3	0
DOCK1	0
ZNF512B	0
PCNX3	0
MAP7D1	0
ARHGAP31	0
ZNFX1	0
FLNC	0
BEGAIN	0
GAB2	0
MEF2A	0
CSRNP2	0
DEAF1	0
NCSTN	0
ARHGEF17	0
LIMK1	0
GCLM	0
PKD1	0
ARHGAP23	0
CMTR1	0
TCF20	0
CIC	0
HMGXB3	0
SMAD1	0
PI4KB	0
ANKRD50	0
RREB1	0
DHX15	0
IGF2R	0
PRRC2A	0
THBS2	0
TLN2	0
HK1	0
LIMCH1	0
ZNF362	0
IFNGR2	0
UNK	0
BCL9L	0
ARHGAP42	0
MARK2	0
CDH6	0
MAP3K12	0
KLHL2	0
EFTUD2	0
ZDHHC5	0
ILKAP	0
CCT5	0
MARCHF6	0
WDFY3	0
GABRB1	0
KBTBD2	0
ATP2B2	0
APC	0
LRP1B	0
RAB30	0
ECE1	0
BECN1	0
PRKACA	0
BICRAL	0
VCP	0
SYMPK	0
CAPZA1	0
SBF1	0
HDAC4	0
DYRK1B	0
EIF3B	0
TSC2	0
ARHGEF12	0
ABHD8	0
ATP2C1	0
SNRPA1	0
NBEA	0
KMT2D	0
TRIO	0
NFKB1	0
HSPD1	0
REST	0
ACIN1	0
AP1G1	0
PNRC1	0
DOCK9	0
DCAF5	0
TLE4	0
PDGFC	0
ACTR3B	0
CHD9	0
PRCC	0
FNTA	0
MAP1A	0
CYLD	0
SF1	0
PCNX1	0
LDB1	0
UBTF	0
DENND2B	0
SCAF1	0
ARMC8	0
SLC25A28	0
PHF3	0
ANP32A	0
CYFIP1	0
LARP4B	0
GTF2H1	0
NCKAP1	0
YTHDC2	0
EEA1	0
CAPZB	0
WDR18	0
GRAMD4	0
XRCC6	0
CORO1C	0
USP34	0
EXOC5	0
SUGP2	0
RAB8A	0
EIF3A	0
CSNK1D	0
SNAP23	0
SEC24B	0
CHD1	0
ZER1	0
MGAT1	0
JAK2	0
HEATR1	0
CCT7	0
NCOA3	0
EPS15L1	0
CYFIP2	0
PPP4R1	0
MLLT6	0
HIVEP1	0
RCOR3	0
PTK2	0
SP1	0
NUMBL	0
DPP8	0
COL11A1	0
MINK1	0
TBC1D10B	0
KPNA4	0
LZTR1	0
NUP85	0
SHANK3	0
DNAJC7	0
AKAP11	0
PPP1R12A	0
SETX	0
HDAC5	0
HERPUD1	0
GTPBP1	0
EIF4G2	0
SMG7	0
MBD3	0
ITSN1	0
ATP2A2	0
TAOK3	0
FBXO3	0
TRAPPC8	0
TBL1XR1	0
ASXL2	0
GAPVD1	0
POLR1A	0
DIP2A	0
REV3L	0
ZC3H7B	0
LARP4	0
PRPF8	0
DEDD	0
HDAC9	0
PHIP	0
COPS5	0
NUMA1	0
DCAF8	0
TBCEL	0
ULK1	0
USP5	0
PBRM1	0
PSMA3	0
U2AF2	0
SPRY2	0
MED15	0
IWS1	0
KIAA2026	0
ZMYND11	0
RRAGC	0
YWHAB	0
FBN2	0
SOS2	0
FAM135A	0
MED13	0
CDC42BPB	0
CNOT3	0
GGA1	0
CTNNA1	0
DPP9	0
EP300	0
DCAF15	0
SETDB1	0
PPIG	0
CUL1	0
NSD1	0
PIAS2	0
KMT2C	0
ASAP1	0
CLOCK	0
RAE1	0
MPRIP	0
TXLNA	0
ZNF281	0
HDLBP	0
ADNP	0
SETD1A	0
CTR9	0
TSPAN14	0
POGZ	0
PAN3	0
RBM26	0
VPS4A	0
PSMD6	0
NUP155	0
MAN1A2	0
NAMPT	0
SF3B3	0
PANK4	0
PSMD11	0
NIPA2	0
CPEB3	0
TM9SF4	0
PAXIP1	0
GSK3A	0
FZR1	0
TNRC18	0
TLK2	0
MAPKAP1	0
PDS5A	0
RAPGEF2	0
NKTR	0
TRIM27	0
PPP2R1A	0
RABGAP1	0
PTEN	0
CEP170	0
IREB2	0
MAP2K7	0
INTS3	0
USP8	0
UBAP2L	0
DYRK2	0
PKNOX1	0
STK38L	0
BRAF	0
WAC	0
RICTOR	0
ITGA5	0
PRPF3	0
PNISR	0
AQR	0
SLMAP	0
CYTH1	0
CRTC2	0
AGFG1	0
TRRAP	0
ATAD2B	0
NTRK3	0
NOL6	0
DIDO1	0
ANKFY1	0
UBR2	0
DYRK1A	0
MAPRE1	0
RANBP3	0
INO80D	0
MEMO1	0
RC3H2	0
MTMR3	0
RALGAPB	0
RDX	0
ZNF318	0
ARRB1	0
ZSWIM6	0
MAP1B	0
KANSL3	0
CAMTA1	0
SH2B1	0
AFF4	0
PAPOLA	0
USP24	0
BAZ2A	0
EIF4E	0
TENM4	0
FBXW7	0
AAK1	0
CHD2	0
NFKB2	0
SMG1	0
SND1	0
HERC4	0
UNC80	0
IKZF2	0
HDAC7	0
MAPK8IP1	0
FXR2	0
SYNGAP1	0
HNRNPF	0
REPS1	0
ZBTB1	0
NFKBIZ	0
HYOU1	0
RPL18A	0
MTA1	0
DOP1A	0
TLN1	0
KATNAL2	0
AHCYL1	0
RIC8B	0
CUX1	0
MYO9B	0
RPL3	0
HNRNPUL2	0
DMXL1	0
FOXJ3	0
USP19	0
CACNA1D	0
TRIM11	0
ROCK2	0
MIDEAS	0
CS	0
UBAP1	0
HNRNPLL	0
MTSS1	0
SRC	0
DNAJC14	0
ATG13	0
AHCTF1	0
PPP6R3	0
NRF1	0
NR2C2	0
MAML1	0
PTBP1	0
FRMD4B	0
PSMD13	0
NAA30	0
G3BP2	0
RAVER1	0
TJP1	0
USP7	0
ATG4B	0
SPIN1	0
ZMYM4	0
BAG6	0
RASA1	0
TP53BP1	0
SYNCRIP	0
MIER3	0
ZNF777	0
RNF111	0
PITPNA	0
OSBPL6	0
VPS26B	0
TLK1	0
ACTA2	0
MARF1	0
CLUH	0
HSP90AB1	0
SLC4A7	0
NDFIP1	0
TERF1	0
RRAS2	0
ZFR	0
ARFGEF1	0
PDZD8	0
FAM193B	0
KMT5B	0
XRN1	0
CHD6	0
KDM6B	0
DROSHA	0
BAP1	0
TOX4	0
SAP130	0
BRD4	0
EPC1	0
PSME4	0
SMARCAD1	0
FNIP1	0
CSDE1	0
AGO3	0
CDK17	0
FBXO38	0
SH3GLB1	0
BTAF1	0
KDM7A	0
WDR7	0
TRAF4	0
DDI2	0
TMEM39A	0
SRRM2	0
PCGF3	0
TOPORS	0
ZC3H7A	0
RBM14	0
RASAL2	0
TRIM46	0
LRP6	0
TSC1	0
TOP2B	0
CYP46A1	0
FNIP2	0
NPAS3	0
NUP205	0
RBM39	0
PICALM	0
RCC2	0
EIF3D	0
PSMD12	0
CAMSAP2	0
ZNF326	0
SIN3A	0
BRD1	0
RNF40	0
SLTM	0
RIF1	0
CCT6A	0
YEATS2	0
PATL1	0
RANBP2	0
CUL2	0
CHMP6	0
SNX2	0
CAPRIN1	0
YTHDF2	0
FAF2	0
PRRC2C	0
PPME1	0
NF1	0
GLG1	0
SRPK2	0
POLR2B	0
TMEM108	0
DLG5	0
MFN2	0
UBE3C	0
CHD3	0
PRR12	0
RELCH	0
PARP6	0
ANKRD17	0
ATN1	0
TAOK1	0
MBD5	0
INTS6	0
LZTS3	0
FBXO28	0
ROCK1	0
SART3	0
CTNND1	0
MAPK8IP2	0
EXOC8	0
MBD1	0
PPM1E	0
ISY1	0
CUL5	0
KAT7	0
TENM3	0
ADAMTS10	0
USP25	0
TRIM33	0
ZSWIM8	0
ZNF644	0
SCAF11	0
HIPK2	0
KDM3B	0
NUP153	0
MSH2	0
MBD6	0
YLPM1	0
SOGA1	0
MAF1	0
COPB2	0
ZEB1	0
NAA25	0
USP32	0
TULP4	0
VPS54	0
FBXO41	0
MSANTD2	0
RNF19B	0
SPATS2	0
LEMD3	0
CSNK1G3	0
DIP2C	0
FOXJ2	0
ZNF609	0
SPECC1L	0
ZNF496	0
AHCYL2	0
STRN4	0
LMTK2	0
UBR5	0
ATXN7	0
DLG4	0
SMARCA4	0
U2SURP	0
FCHO2	0
PUM2	0
WDR43	0
KLHDC10	0
TM9SF3	0
ZNF384	0
SPAG9	0
MOB4	0
DLG1	0
ARHGAP35	0
GIGYF2	0
CEPT1	0
MGA	0
RUSC1	0
ELMO1	0
CSNK2A1	0
SMARCC2	0
ZNRF1	0
PIM3	0
NTN4	0
PSMA2	0
NCOR1	0
DST	0
CNOT10	0
HECTD4	0
ARHGEF11	0
WDR33	0
DBN1	0
TPP2	0
FAF1	0
ZFC3H1	0
ZBTB17	0
UHRF2	0
SEPHS1	0
HSF2	0
ZZEF1	0
RAPH1	0
RGS19	0
QSER1	0
UBN1	0
LRP5	0
CDYL	0
DNAJC2	0
AP3D1	0
SCN5A	0
CDK13	0
ARID1B	0
ZYG11B	0
DENND4B	0
UBN2	0
LRP2	0
KMT2B	0
PRR14L	0
RAB11FIP2	0
ZNF532	0
ZNF24	0
EHMT1	0
RAB11FIP3	0
CLASP1	0
SOS1	0
QRICH1	0
SIPA1L3	0
XPO4	0
FOXP1	0
SENP1	0
WAPL	0
NCOA6	0
FBXO22	0
OTUD4	0
LRFN3	0
BRPF3	0
CASKIN1	0
PUM1	0
ARRDC3	0
ZNF865	0
EGFR	0
MAP3K4	0
APBB1	0
JMY	0
CHAMP1	0
TANC2	0
COPB1	0
EIF4G3	0
KAT6A	0
RNF214	0
BAZ2B	0
HNRNPU	0
DYNC1H1	0
FBXO42	0
PHF12	0
MYO9A	0
PA2G4	0
YPEL2	0
RFC1	0
SNW1	0
SUPT16H	0
TRAF2	0
MAP4K4	0
ANKRD11	0
DOT1L	0
ATP9A	0
CREB1	0
ZNF236	0
PBX1	0
UBXN7	0
SIK2	0
VEZF1	0
MTF2	0
DYNC1LI1	0
ZMYND19	0
RPS7	0
DICER1	0
ZNF618	0
TTC17	0
POLR2A	0
USP15	0
MED1	0
FBXL20	0
BAZ1B	0
RBL2	0
RRM1	0
ZNF516	0
CECR2	0
MORC3	0
IP6K1	0
TTBK2	0
CHD8	0
MSL1	0
SFMBT1	0
PTPN12	0
SUFU	0
ADAM10	0
TRIM2	0
ITPK1	0
HIPK1	0
NFIB	0
RTF1	0
DEPDC5	0
VDAC3	0
BRD7	0
CBX5	0
ESCO1	0
BRD2	0
TET3	0
ARIH1	0
TARDBP	0
CAMSAP3	0
SSRP1	0
SPRED1	0
TLE3	0
ETV3	0
RFX1	0
DMTF1	0
DCAF1	0
NAA15	0
R3HDM1	0
CCAR1	0
MTOR	0
KDM2A	0
ATAD2	0
DCHS1	0
NFATC3	0
DENND4A	0
LRFN1	0
EP400	0
NBEAL2	0
WDTC1	0
PLAGL2	0
EXT1	0
TUT7	0
ANKIB1	0
RALGPS1	0
ZNF462	0
ZNF770	0
USP42	0
ARID4A	0
PIAS3	0
AHNAK	0
MRTFA	0
PPP2R5D	0
SS18L1	0
ZC3H13	0
SUPT5H	0
RAB2A	0
OMG	0
PABPC1	0
TTYH3	0
HSPH1	0
DNAJC6	0
PATZ1	0
SQLE	0
NFIA	0
RBM22	0
CBX8	0
NAA35	0
LRRC8D	0
KIF13A	0
PRMT5	0
BCR	0
LRP1	0
HNRNPD	0
SVEP1	0
ZNF827	0
ZBTB21	0
CDC5L	0
TCP1	0
TRIM23	0
COG3	0
CBX4	0
PHF1	0
FBXL5	0
PRPF40B	0
ANO8	0
SMAP1	0
YTHDC1	0
FBL	0
SCN8A	0
TRIM9	0
RFX3	0
OSBPL9	0
ZFP36L2	0
RAI14	0
ZNF629	0
BOD1L1	0
TAF5L	0
NLGN2	0
RASGRP1	0
UNC13A	0
MORC2	0
PHF20	0
CTCF	0
SMAD5	0
ZC3H12C	0
ENG	0
KAT6B	0
ANKRD12	0
SMC3	0
MAP3K1	0
PLCG2	0
FBXO21	0
SPEN	0
KIF1B	0
PLEKHA5	0
OSBP	0
THOC1	0
ZNF710	0
SART1	0
NDEL1	0
BAZ1A	0
DDX46	0
CEP350	0
STXBP1	0
HDAC2	0
ZNF146	0
L3MBTL3	0
SMARCC1	0
JPH3	0
SMARCD1	0
RERE	0
AFF1	0
KCNMA1	0
PPAT	0
TCERG1	0
KHDRBS1	0
XPO7	0
SORCS1	0
ZNF512	0
MEN1	0
INTS2	0
FASN	0
CARM1	0
ZFYVE9	0
ZBTB10	0
ARHGAP5	0
DDX42	0
XPR1	0
CDK19	0
SIPA1L2	0
AFTPH	0
ARID5A	0
CLSTN3	0
FAXC	0
MCM6	0
CAMSAP1	0
CELF4	0
KIAA1549	0
ATL1	0
BEND3	0
MTMR4	0
DHX37	0
EMSY	0
SPAST	0
BACH2	0
PODXL2	0
JARID2	0
PCDH1	0
ATAD5	0
CBFA2T2	0
DOCK4	0
ZNF445	0
PTPN6	0
RNF2	0
CHAF1A	0
PIK3CB	0
RTN4R	0
STRBP	0
SRGAP1	0
CDC42BPA	0
POU2F1	0
MALT1	0
SLC30A10	0
NOTCH3	0
PRDM2	0
DENND1A	0
KDM5B	0
ADAM23	0
TRIM24	0
PRKAG2	0
RNF38	0
LRRC4	0
FN1	0
MYH10	0
LYN	0
SHANK2	0
PLXNA1	0
TSHZ1	0
CMIP	0
SMC2	0
SUV39H2	0
SWT1	0
FJX1	0
ATOH8	0
NASP	0
ACVR1B	0
DCLK2	0
ILDR2	0
MYO18A	0
JAKMIP2	0
LIN52	0
CAMK2G	0
BRSK1	0
PARD3	0
LRP12	0
HSPA12A	0
TNRC6C	0
GREB1L	0
ASTN2	0
SLC38A2	0
E2F7	0
TEK	0
MEIS2	0
GRIN2D	0
NRIP1	0
SATB2	0
PDZD2	0
NSD2	0
KMT2E	0
LMTK3	0
AGO1	0
CBLB	0
CASZ1	0
RNF220	0
PTCH1	0
MGAT5	0
ETV1	0
SRP54	0
PDZRN3	0
ALKBH5	0
ZNF292	0
LCORL	0
ANK2	0
UPF2	0
REL	0
LIN9	0
FAM171A1	0
KIF5C	0
RLF	0
ARHGAP32	0
HIC2	0
DBF4	0
HUNK	0
FYN	0
ZMYND8	0
SUCO	0
MECOM	0
SLC41A2	0
NEO1	0
ARID3A	0
CBX2	0
GLI3	0
ARHGAP44	0
USP49	0
ZEB2	0
PHF21B	0
HMGCS1	0
INCENP	0
EZH2	0
LSAMP	0
FCHO1	0
MRAS	0
NTF3	0
SRGAP3	0
DAPK1	0
ZNRF3	0
SLC4A8	0
CAMK1D	0
GPRIN1	0
LHX2	0
NR4A3	0
ADCY5	0
ASAP2	0
CCNJ	0
ESPL1	0
ZFHX2	0
SPTY2D1	0
TOP2A	0
TPX2	0
SATB1	0
FIGN	0
DAAM1	0
RAB11FIP4	0
PPFIA3	0
MAGI1	0
ARF4	0
SLC38A1	0
KSR2	0
MAST1	0
TGFB2	0
AUTS2	0
NOTCH1	0
ST18	0
KIF3C	0
PLCH1	0
TOPBP1	0
LRCH1	0
SRCIN1	0
RAB6B	0
TTYH1	0
TFAP4	0
PLXNC1	0
PLCL2	0
RBM20	0
PIK3R1	0
CHD7	0
CSMD1	0
NR4A2	0
ZNF367	0
MAGEL2	0
GRIN2B	0
LRRC8B	0
CAMK2A	0
RAP1GAP2	0
NAV2	0
NCAM1	0
NRG2	0
MAFB	0
SOX13	0
DLL1	0
PRKCG	0
NKD1	0
CREB3L1	0
PTPRD	0
PHACTR3	0
SALL1	0
STXBP5L	0
NEDD4L	0
DSCAML1	0
TAF5	0
FRMD5	0
ZFHX4	0
SEMA6A	0
P4HA1	0
EPHB2	0
ATP1A3	0
ZNF503	0
THSD7A	0
PAK5	0
LRRC7	0
KCNB1	0
PRMT8	0
CACNA1E	0
ELAVL2	0
CSMD3	0
PIK3C2B	0
ADGRB1	0
ADCY1	0
DAB1	0
ZFPM2	0
DPP10	0
GRIA2	0
PDE4A	0
LRRN1	0
XKR4	0
MTUS2	0
BRINP1	0
RAPGEF5	0
NR2F1	0
ZIC2	0
RNF144A	0
RFX4	0
SLIT1	0
NAV1	0
CUX2	0
ACHE	0
ONECUT2	0
CNTFR	0
DMTN	0
CACNA2D3	0
FGFR2	0
SGIP1	0
LRRC4C	0
SLIT3	0
SVOP	0
ACTN2	0
ARHGAP25	0
DCC	0
POU2F2	0
RAPGEF4	0
GLI2	0
DSCAM	0
ANK1	0
COL2A1	0
GABRB2	0
MYT1	0
HECW1	0
DSP	0
SCN3A	0
TMEM132B	0
EPHA7	0
DACH1	0
CACNA1A	0
MYT1L	0
SLC6A1	0
CNTNAP5	0
GRID2	0
DCAF12	0.0138733
NANP	0.010054
TERF2	-0.0387319
PINX1	-0.01846
CCDC62	-0.0233823
XKR6	-0.0165877
ZNF536	-0.0204923
ASCC3	0.0132678
GNB1	0.00870035
ZSCAN23	0.0308339
HIVEP2	-0.0131287
ZKSCAN3	0.0149208
DPH1	-0.0173531
IP6K2	0.00711227
PCDH7	0.00711164
ZSCAN12	0.0148412
MTIF3	-0.00701496
TRIM66	0.0165051
SAE1	0.0177597
RPL27A	-0.0118872
DAXX	0.0223553
CCDC148	-0.0192374
NOB1	-0.00747285
NUDT3	0.00876496
EEF2	-0.0175274
ZFYVE1	-0.0179963
DAG1	-0.00372804
SOX2-OT	0.0168256
ARL13B	0.00221413
ETV5	-0.0102105
RBM19	-0.0258094
ANAPC4	-0.015786
MRPL11	0.0290759
SEMA4D	0.0146782
TMEM161B	-0.0190363
PURG	-0.0135023
ZNF688	0.0160859
DNASE1	0.0155382
RFTN2	-0.0041624
BTBD2	0.00016405
PRR14	0.0143125
ATP6V0A1	0.0141462
DHODH	-0.0148724
TMOD3	-0.0118011
MEGF11	-0.0184121
BOLA2	-0.0204412
ATXN2L	0.0245936
REC114	-0.0260588
CGGBP1	-0.0179905
NSUN3	-0.0111334
RBM15B	0.0175286
CPNE4	0.0110847
RSRC1	-0.0116894
PDPR	0.0141461
DDX19A	0.0100268
DNAJC1	-0.0196141
ANKS1A	0.00848191
GIPC2	-0.0105858
CTF1	-0.021515
TCF4	0.0171568
PPP2R3A	0.01248
ARL8A	-0.0142009
FARP1	-0.0145298
HNF4G	0.01513
POLH	-0.0512846
IPO9	0.0103164
DNAJC27-AS1	-0.00246798
ZCCHC7	-0.0136331
CPSF6	-0.0143766
PHF21A	0.0631036
SNRPC	0.0294985
RGS12	0.0169952
GALC	0.0151784
S100PBP	-0.0180773
CPS1	0.013466
ZBTB38	0.0323115
DARS2	0.0219136
NINL	-0.0350426
ARL14EP	-0.00502726
KANSL1	-0.0165356
TNKS	-0.0054198
ABHD17C	-0.00612241
DPF3	0.00547281
FTO	0.0315574
HMGB1	-0.00655936
MAP6D1	-0.0139613
CAND2	0.0817434
NCKAP5	0.0247562
SERTAD4-AS1	0.0192803
BPTF	0.014743
RABGAP1L	0.024467
GBF1	-0.0177007
CAMKMT	0.0152725
PBX4	0.0183871
GPRC5B	-0.0210748
MDGA2	-0.00594333
RSRC2	0.000724
ABT1	0.0135659
C12orf65	-0.0318583
DYNLL2	-0.0159734
PDS5B	-0.0147474
BDNF-AS	-0.00646991
ZRANB1	-0.0152169
ZNF131	0.0159247
CELF1	-0.00304131
DCTPP1	-0.0152901
DNAJB2	-0.0148163
TGFBRAP1	0.0203854
POC5	-0.016813
PPP1R11	0.0150524
GNAI3	0.060804
CENPC	-0.014565
ABHD16A	0.00376797
IFT46	-0.0472516
ZNF322	0.00529096
R3HCC1L	-0.0130395
TSKU	-0.0158891
DHX36	0.0142535
BAG5	-0.0153386
ACP1	-0.0158427
HIP1R	-0.0372445
ZKSCAN5	-0.0249691
RASA2	0.0317785
PGBD1	0.0163145
CACNA2D2	0.00716223
TCAIM	0.0159796
SRSF1	0.0245013
AMPD2	0.0572344
RPA1	-0.0191605
CWC27	-0.0131615
LPAR2	0.0184342
AMT	-0.00319887
EIF2S2	0.0147935
TEF	-0.0151442
HIP1	0.00886466
DPAGT1	0.0142419
TEAD3	-0.0163314
AKTIP	0.0188346
ZNF689	0.018426
FBXL19	-0.0220113
TAF11	0.02506
NLRC3	0.015758
CENPO	-0.0141698
CCNH	0.0467371
KDM2B	-0.0357689
SEPSECS	-0.013903
ATP2A1	0.0120509
EIF5	-0.0154257
EHBP1	0.0131804
DCAF7	-0.0309155
MAP2K1	-0.0133153
KDM1A	-0.0177734
PTBP2	0.0106736
BCDIN3D	0.020099
PSEN1	0.0261944
RTN4	-0.0154027
ANKRD29	-0.0157041
E2F3	-0.0135111
IGF2BP1	-0.0180833
ZBED9	0.0150036
ZFHX3	-0.0234109
MTMR9	0.00274784
FANCE	0.0304793
CIR1	-0.0166707
KDM3A	-0.0154598
FOXN2	-0.0154378
CTBP2	0.0134833
ZCCHC4	-0.0150423
HMGCR	-0.0190376
STAG1	0.0128887
MAP3K3	-0.0310594
KMT2A	-0.0417061
HVCN1	0.0135582
TRAF3	0.00734983
RPGRIP1L	-0.0139367
SLCO3A1	-0.0174823
CKS1B	0.0155883
FAM200A	-0.0247534
PSIP1	-0.0318774
CDK11A	-0.005397
NEGR1	-0.00608476
CEP120	-0.0134417
FBXL17	-0.0135282
CRTAC1	0.00968314
DPYSL4	-0.0134367
BBC3	-0.0151724
FSBP	-0.0140412
POM121C	0.00571943
CALN1	-0.0138792
MADD	0.00197287
C2orf49	0.020141
SLC14A2	-0.0050633
CBX1	0.000765476
KLF7	0.0161643
CRIPT	-0.0161172
GMIP	0.0185086
KCTD15	0.0146291
C19orf73	-0.0134907
UBASH3B	0.0137181
RAD54B	-0.0142761
MSANTD1	0.0236274
JAKMIP3	-0.013955
IKZF4	-0.0128319
TMEM161B-AS1	-0.00816268
GRIA1	-0.0140358
ADK	0.0199231
RPS10	-0.0214796
GAS5	0.0217309
IGF1R	-0.0168977
FNDC5	-0.0178633
TMOD2	-0.0132648
KLF3-AS1	-0.0136533
CCND1	-0.0132352
PDZRN4	0.0129895
ANKS1B	-0.0154937
RCN1	0.0134585
ADCY3	0.023956
GCNT4	-0.0168864
LRFN2	-0.00208544
DOCK3	0.00342178
ERI1	0.00149893
CDK11B	0.000276264
CDH13	0.0138714
KNTC1	0.0141143
FDFT1	0.0129275
ELFN1	-0.0154299
FREM1	0.00222707
NIM1K	0.00986985
MSRA	0.0012583
FKBP5	0.0148172
STIL	-0.0122285
BRSK2	-0.0286899
IQSEC1	-0.00470233
NFIL3	-0.014902
BRCA2	0.0155259
BMP8A	-0.0329832
EEF1A2	-0.0323919
OPCML	0.0132106
CCDC171	-0.00432257
ARNTL	0.00605756
ANTXR2	0.00501984
HAPLN4	-0.0210458
MIR137HG	0.0172756
BSN	-0.0110611
AGAP1	-0.0139812
DNER	0.0145283
CCDC88B	-0.0176931
HS6ST3	0.014292
BCL7A	0.00711338
BCDIN3D-AS1	0.0200624
KCNH2	-0.0121023
PRSS55	-0.00311756
CAMKV	0.0210897
SCUBE3	0.00982682
IPO9-AS1	0.0137411
C1QTNF4	0.00923605
LINC01122	0.0013469
STX1B	-0.00688509
LINC00461	0.0233224
NLGN1	0.0160324
MFHAS1	0.00919777
SOX5	0.0207052
SNTG2	-0.0149124
PTPRN	-0.0201606
FOXO3	0.0124433
CADM2	-0.00873197
AFF3	-0.0141728
CASC15	-0.0138008
FHIT	-0.0161113
HES5	-0.00849739
NRXN2	-0.0152841
NTNG1	-0.0134809
BCL11B	-0.0139972
RAB27B	0.0107977
PCSK1	0.015029
SCN2A	-0.0169399
RGS17	0.01534
AGBL4	-0.0126769
CADPS	0.000383086
ANKRD31	-0.0194084
LHFPL4	0.021945
AKAP6	0.0126508
POU6F2	-0.0177672
SBK1	-0.0117297
NRXN3	0.0188623
APOC1	-0.0214885
SEC16B	0.015264
ARPP21	0.0034011
EML6	-0.016061
UNC79	0.0116494
LINGO2	-0.00135026
PDE4B	0.00877798
EPB41L4B	-0.0145433
FAIM2	0.0173899
HPCA	-0.0161073
CELSR3	-0.0290261
TENM2	-0.0137619
ASXL3	0.0137715
SCG3	-0.013457
VEPH1	0.0137907
PAX2	-0.0263895
ERBB3	-0.00223174
MAPT	-0.00815433
HEY2	0.0133332
PHACTR1	-0.014773
NRXN1	-0.00718346
NTM	0.0050918
KCNB2	-0.0189131
CSMD2	-0.0174164
ELAVL4	0.00451515
SGCZ	0.00782861
RASGRF1	-0.0138169
RGS7BP	-0.013691
BRINP3	-0.00473908
