## Supplementary material for "The *16p11.2* microdeletion enhances gene expression variability between human IPSC derived forebrain interneuron progenitor cells in culture": S8

### Sheet: EVA_DEL_regulons
	D_N_Prog	D_Prog	N_Prog	Prog_D2	Prog_D1	Prog_D3	Prog_C2	Prog_C3	Prog_C1
BPTF(+)	0	0	43	-0.0639139	-1.12448	1.52969	0.783437	0.27946	0.854096
BRCA1(+)	0	0	62	1.45239	1.12035	1.23385	0.629281	0.40015	-0.846133
CREB3(+)	0	0	41	-0.898373	-2.56047	-0.262161	-0.297226	0.517634	0.0916428
E2F1(+)	0.0423729	5	118	1.48313	1.18487	1.41014	0.578634	0.346632	-0.499083
EP300(+)	0	0	31	-0.558249	-0.869031	0.720484	0.899906	0.222214	1.9793
ETV5(+)	0	0	21	1.19052	0.883106	0.884582	1.10397	0.908987	0.0401723
GTF2I(+)	0	0	33	0.792902	0.534723	0.831739	1.20424	0.903707	1.09341
HMGA1(+)	0.269231	7	26	1.13493	1.12412	0.558564	1.46237	1.0912	-0.0869839
IRF1(+)	0.25	3	12	1.5395	1.65021	0.537376	0.714782	0.353799	0.0523991
JUNB(+)	0.0625	1	16	1.34634	1.33644	0.358064	1.14281	0.521119	0.452732
JUND(+)	0	0	46	0.442339	0.502448	0.284019	1.19775	0.871223	1.36676
KLF12(+)	0.0625	2	32	0.130626	-0.719168	1.31513	1.32868	0.541784	1.48236
MYBL1(+)	0.00775194	1	129	1.40297	1.15705	1.34355	0.779265	0.538566	-0.109119
NFE2L2(+)	0.116279	5	43	0.593663	0.258262	0.907401	1.57287	0.75453	0.894273
NFIA(+)	0	0	35	0.845571	-0.0632713	1.03659	1.47215	0.16071	1.55536
NFIL3(+)	0.0869565	2	23	1.69267	1.174	0.489752	0.705091	-0.153823	-0.568674
NR2F1(+)	0.388889	7	18	1.714	1.37951	0.663412	0.313889	0.0325454	0.385277
NR3C1(+)	0.1875	3	16	1.06968	1.40808	0.916978	1.02578	0.577902	0.476698
PBX1(+)	0.176471	6	34	-0.0447326	-0.763422	1.0567	0.524506	-0.42827	2.50364
POU2F1(+)	0	0	25	0.685333	0.1448	0.970651	1.32141	0.835821	1.22126
POU2F2(+)	0.131579	5	38	-0.161051	-0.59927	1.90858	-0.314777	-1.1194	-1.29045
POU3F2(+)	0.230769	3	13	1.652	0.682484	0.996585	-0.949719	-1.1055	0.0813995
RELB(+)	0	0	14	1.11662	1.63128	0.79347	1.14478	0.307588	0.164574
RFX2(+)	0	0	35	1.0392	1.08195	1.08708	1.00636	1.03652	0.111956
RFX3(+)	0	0	14	-0.730501	-2.05733	-0.207284	-0.195544	-1.21464	-0.421166
SOX11(+)	0.0526316	2	38	0.687871	-0.26555	1.72954	0.609133	0.478708	1.16385
SOX2(+)	0.0727273	4	55	0.349244	-1.0065	1.18583	-0.116448	-1.92681	1.3733
SOX4(+)	0.0789474	3	38	0.440074	-0.490271	1.85364	0.670674	-0.020403	1.09517
SOX5(+)	0.0909091	3	33	0.83798	-0.588365	1.14698	0.859767	-0.27358	2.02906
SOX9(+)	0.0681818	3	44	1.1826	0.717272	1.37033	0.718215	0.103227	0.943161
SREBF1(+)	0.0689655	2	29	1.45091	-0.225573	0.251443	1.63602	1.12996	0.566347
SREBF2(+)	0	0	31	-0.0248996	-1.16725	1.44036	1.7907	0.580526	-1.32764
TCF7L2(+)	0.0980392	5	51	-0.486265	-1.37283	1.4009	-0.329196	-1.43122	1.15806
TFDP1(+)	0	0	37	1.44168	1.15557	1.30774	0.711734	0.480416	-0.253595
THRA(+)	0.0588235	1	17	0.776314	0.885572	1.88481	-0.888308	-1.14003	-1.75401
ZNF148(+)	0	0	36	-0.645628	-1.33942	1.62039	0.702392	0.34754	0.752348
