## Supplementary material for "The *16p11.2* microdeletion enhances gene expression variability between human IPSC derived forebrain interneuron progenitor cells in culture": S9

### Sheet: EVA_CON_regulons
	D_N_Prog	D_Prog	N_Prog	Prog_D2	Prog_D1	Prog_D3	Prog_C2	Prog_C3	Prog_C1
BPTF(+)	0	0	15	0.253846	0.916735	0.774656	1.16532	1.13415	0.643177
BRCA1(+)	0	0	42	1.55591	1.19233	1.21488	0.593762	0.373187	-0.792971
CREB3(+)	0.1	2	20	-1.22259	-2.21432	0.685715	-0.337917	-0.0155134	-0.662045
E2F1(+)	0.0526316	4	76	1.49636	1.17559	1.35083	0.630187	0.429476	-0.327531
EP300(+)	0	0	36	-0.0321129	-0.41991	0.883425	1.54745	1.04665	0.580407
ETV5(+)	0	0	18	1.18103	1.33394	0.697082	1.07864	0.791793	0.0845077
GTF2I(+)	0	0	32	0.534261	0.517475	0.884747	1.3387	1.06247	0.893475
HMGA1(+)	0.170732	7	41	0.956788	1.07841	1.34866	1.31801	0.22812	-1.26105
IRF1(+)	0.25	1	4	1.96433	1.76199	0.693645	0.145016	-0.202006	-0.430531
JUNB(+)	0	0	11	1.28524	1.44211	0.488704	1.076	0.41912	0.592515
JUND(+)	0	0	43	-0.165643	-0.364195	0.248682	0.485394	0.414198	1.88115
KLF12(+)	0.0689655	2	29	-0.55123	-1.00654	1.0021	1.24406	0.577989	1.46632
MYBL1(+)	0	0	16	1.48045	1.21602	1.08896	0.765419	0.573547	0.250978
NFE2L2(+)	0.0465116	6	129	0.974024	0.410183	1.56122	1.13454	0.607086	0.44159
NFIA(+)	0	0	34	-0.658125	-2.29799	0.631073	0.449941	-1.35544	1.21042
NFIL3(+)	0.0384615	1	26	1.33703	1.35372	0.743303	1.12553	0.240778	-0.144645
NR2F1(+)	0.3125	10	32	1.47176	1.06389	1.09516	0.144979	-0.304834	0.848732
NR3C1(+)	0.181818	4	22	1.36676	1.46786	0.851636	0.918957	-0.0697988	-0.887155
PBX1(+)	0.102564	4	39	-0.972868	-1.4376	1.00918	1.26574	0.410681	1.07635
POU2F1(+)	0	0	19	-0.297166	-0.651395	1.8745	0.991183	1.12905	-0.511081
POU2F2(+)	0.375	12	32	-0.364172	-0.589408	0.923419	-1.05729	-1.35894	-1.67304
POU3F2(+)	0.307692	4	13	1.65482	0.752302	1.48484	-0.328748	-0.511159	0.204905
RELB(+)	0.0714286	1	14	1.11995	1.47455	0.998707	1.06109	0.322119	-0.46563
RFX2(+)	0	0	40	1.06364	1.22144	1.04338	0.949803	1.08278	-0.121058
RFX3(+)	0	0	34	-1.09873	-1.70233	1.40535	0.797189	-0.558684	1.52369
SOX11(+)	0.0714286	1	14	-0.603716	-1.13609	0.918956	-0.00414573	-0.914562	1.50922
SOX2(+)	0.0714286	4	56	0.616834	-0.791116	1.06532	0.135764	-1.37665	1.84777
SOX4(+)	0.1	4	40	0.4963	-0.386108	1.84073	0.56513	-0.262909	1.3689
SOX5(+)	0.103448	3	29	1.14881	-0.625733	1.91799	0.372844	-0.59387	1.04091
SOX9(+)	0.139535	6	43	1.19249	0.64359	1.73409	0.395226	-0.388094	0.950628
SREBF1(+)	0.1875	3	16	1.02266	0.564592	1.25599	0.543331	0.159252	1.50623
SREBF2(+)	0	0	40	0.28346	-0.771351	1.32814	1.48503	0.438949	-2.16243
TCF7L2(+)	0.0196078	1	51	-0.836591	-1.9918	1.17906	-0.123314	-1.43746	0.846723
TFDP1(+)	0	0	37	1.4618	1.05425	1.34509	0.745467	0.606605	-0.294732
THRA(+)	0	0	16	1.46277	0.308862	2.00706	-0.99353	-1.44776	0.643496
ZNF148(+)	0	0	48	-1.52659	-1.47951	0.99532	0.535978	0.344156	0.32802
