## Supplementary material for "The *16p11.2* microdeletion enhances gene expression variability between human IPSC derived forebrain interneuron progenitor cells in culture": S11

### Sheet: EVA_randomgenesets
	D_N_Prog	Prog_D2	Prog_D1	Prog_D3	Prog_C2	Prog_C3	Prog_C1
random_list_34	0.0422535	0.980787	0.822981	1.85393	0.482784	-0.848391	-1.31477
random_list_48	0.0571429	1.1323	0.599986	1.2861	0.0829769	-1.04116	-0.890098
random_list_15	0.0454545	0.595724	0.0214526	1.53372	0.274367	-0.993406	-1.91614
random_list_61	0.0289855	1.16009	0.28441	1.41442	0.0692544	-0.607773	-1.28455
random_list_92	0	1.45044	0.176795	1.80158	0.534903	-1.07219	-0.649689
random_list_3	0.0441176	0.670187	0.579888	1.18166	-0.0422421	-0.689927	-1.26763
random_list_70	0.030303	1.03687	0.163546	2.07039	-0.0519701	-1.10664	0.111916
random_list_90	0.0724638	1.27391	0.756451	1.84255	0.634111	-0.471754	-0.439354
random_list_87	0.0625	1.54199	0.347465	1.00142	0.705208	-0.809127	-1.12414
random_list_27	0.0655738	1.34718	0.733852	1.5014	0.714874	-0.290507	-0.83804
random_list_44	0.0735294	0.352819	-0.129158	1.91856	0.0548176	-1.11391	-0.728668
random_list_71	0.0428571	0.95104	0.219701	1.78429	0.708105	-1.10849	-0.561655
random_list_80	0.0428571	1.05081	-0.0669224	1.09791	0.157772	-0.554684	-1.31391
random_list_7	0.0454545	1.46405	0.633364	1.51603	0.546244	-0.23014	-0.48457
random_list_38	0.015625	0.725106	-0.0145905	1.72227	0.355099	-0.6689	-1.01545
random_list_11	0.0422535	1.11431	0.571465	1.12679	0.551518	-0.393112	-1.0577
random_list_94	0.0428571	1.44808	0.869767	1.37739	0.758566	-0.13602	-0.530391
random_list_73	0.0333333	1.0256	0.471514	0.989642	0.476727	0.0210513	-1.55906
random_list_18	0.0322581	1.0115	0.184577	1.40081	0.668637	-0.659837	-0.956319
random_list_32	0.0508475	1.05209	0.423583	1.86298	0.618815	-0.170971	-0.620062
random_list_36	0.0461538	0.943095	0.664567	1.59418	0.864911	0.254279	-1.37661
random_list_54	0.0895522	0.530969	-0.685186	1.97496	0.122939	-0.687164	-1.03998
random_list_14	0.0447761	1.02264	-0.142891	2.15965	0.611975	-0.359641	-0.5822
random_list_50	0.0454545	0.925815	0.310592	1.6733	0.682919	-0.523017	-0.596495
random_list_67	0.015625	0.734228	-0.0354007	2.03219	0.412578	-1.1653	0.138722
random_list_91	0.107143	1.18517	0.82414	1.55897	0.91134	0.21356	-0.899391
random_list_26	0.0294118	1.511	0.900623	1.12239	0.932597	-0.0466175	-0.689942
random_list_65	0.0597015	0.483372	0.539176	1.44218	1.1379	-0.707521	-1.26269
random_list_56	0.0615385	1.03741	0.266793	1.61381	0.939409	-0.264836	-0.984469
random_list_76	0.030303	0.718817	-0.332391	2.15178	0.549008	-0.775098	-0.434261
random_list_53	0.0181818	0.675228	-0.748995	1.73185	0.307265	-0.784787	-0.941925
random_list_59	0.0666667	1.17586	0.866368	1.30698	0.808375	0.050411	-0.535529
random_list_84	0.0806452	1.34995	0.390816	1.72455	0.788766	-0.420701	0.100581
random_list_10	0.0298507	0.894559	0.417009	1.18537	0.870983	-0.115725	-1.23768
random_list_42	0.0327869	1.15574	0.529481	1.80464	0.784108	0.121689	-0.364389
random_list_83	0.0806452	0.979783	-0.256795	2.16059	0.400071	-0.905509	0.441606
random_list_40	0.0819672	1.06664	0.216036	2.09017	0.850699	-0.136489	-0.245818
random_list_43	0	0.648448	0.198131	1.92305	1.10782	-0.215918	-0.966737
random_list_39	0.0447761	0.927278	0.899842	1.46258	1.01509	0.0833236	-0.651422
random_list_13	0.0344828	0.891112	-0.392742	1.64302	0.508671	-0.898001	-0.29743
random_list_81	0.0615385	1.21078	0.267974	1.83059	0.921517	-0.769586	0.355486
random_list_16	0.0322581	1.02678	1.10753	1.59331	1.10105	0.0578071	-0.229756
random_list_85	0.0724638	1.26203	0.168067	1.90538	0.87826	0.234753	-0.520201
random_list_2	0.0153846	1.02594	0.897718	1.37339	1.0767	-0.130457	-0.383446
random_list_95	0.0163934	1.0826	-0.237908	2.0282	1.0273	-0.394799	-0.437086
random_list_46	0.0483871	0.792994	0.611437	1.54641	1.0453	0.223159	-0.980685
random_list_8	0.0428571	1.45717	0.255207	1.56105	1.11021	-0.401367	0.03409
random_list_33	0.0392157	0.696568	0.758314	1.72616	1.01181	-5.41473e-05	-0.340252
random_list_29	0.0655738	0.980521	0.266385	1.59952	0.995922	0.434622	-1.02862
random_list_62	0.0344828	-0.0495166	-0.511434	2.46389	0.283994	-0.696973	-0.0911884
random_list_75	0.0606061	1.0526	0.236907	1.4701	0.846307	-0.0195268	-0.446349
random_list_28	0.0338983	0.787141	0.330751	1.11733	0.718571	-1.25704	0.469382
random_list_79	0.030303	0.428129	0.0970566	1.91846	0.698998	-0.239433	-0.309579
random_list_6	0.0422535	0.919943	0.361043	2.01308	1.08654	-0.0782059	0.0501022
random_list_31	0.107692	1.08384	0.678532	1.66412	1.08486	0.504585	-0.384837
random_list_93	0.0142857	0.98815	0.495803	1.78182	0.849058	0.355856	-0.142535
random_list_77	0.0862069	0.674378	0.0364676	0.74632	1.02701	-0.756733	-1.00362
random_list_98	0.114754	0.651294	0.151801	2.08766	0.811906	-0.361229	0.268777
random_list_88	0.031746	1.0436	0.72947	1.57844	0.996517	0.118688	0.18967
random_list_20	0.0338983	0.958501	0.534377	1.35548	1.32032	0.66102	-1.14426
random_list_55	0.0862069	0.197409	-1.33931	1.61859	0.728639	-1.07343	-1.1635
random_list_23	0.0508475	0.822605	-1.48631	1.17623	-0.0333721	-1.10986	-0.310645
random_list_99	0.121212	1.1141	-0.483125	1.53027	1.05386	-0.37393	-0.396567
random_list_41	0.0441176	1.05728	-0.00463687	1.63749	1.04873	-0.0183017	-0.199759
random_list_66	0.0634921	1.03834	0.23411	1.62845	1.11394	0.479177	-0.538849
random_list_57	0.0714286	1.22357	0.6711	1.49344	1.14982	0.671713	-0.241427
random_list_19	0.0461538	1.03503	0.511963	1.62972	1.27169	0.103165	0.0660131
random_list_78	0.0606061	0.922085	0.000444202	1.8341	1.0872	-0.0313182	0.0305947
random_list_52	0.0769231	0.408378	-1.10058	1.59151	0.333961	-0.992399	0.0429372
random_list_30	0.0428571	0.362249	-0.44129	1.86745	0.812067	-0.2487	-0.121623
random_list_9	0.056338	0.870125	-0.482287	2.0523	1.08476	-0.220614	0.237156
random_list_47	0.0410959	0.552201	0.52889	1.40627	1.02066	-0.692403	0.842657
random_list_58	0.0307692	1.04831	0.523683	1.38497	1.2607	0.633677	-0.205707
random_list_89	0.025974	1.03297	-0.0148348	1.2029	1.2856	-0.0812477	-0.249832
random_list_68	0.0540541	0.788812	0.92196	1.37923	1.3297	0.272077	0.252346
random_list_82	0.0333333	1.01248	0.508862	1.41729	1.37666	0.0649763	0.267068
random_list_86	0.0677966	0.463877	0.262713	1.61175	1.28011	0.794986	-0.958785
random_list_100	0.0169492	0.984855	0.0835039	1.342	1.32636	0.26125	-0.314727
random_list_17	0.0597015	0.36562	-0.127834	1.22697	1.47882	0.193865	-1.32727
random_list_5	0.0877193	0.91006	0.806477	1.26904	1.27137	0.436368	0.270102
random_list_4	0.0153846	-0.306408	-1.89857	1.77182	-0.0325087	-1.14019	0.0179443
random_list_24	0.0517241	-0.502386	-0.896676	0.906909	0.477497	-0.780294	-0.906852
random_list_21	0.0634921	0.339103	-0.511915	1.59157	1.34262	-0.140084	-0.377652
random_list_97	0.0625	0.408281	-0.516355	2.34356	1.02521	0.217725	0.402187
random_list_51	0.0909091	0.639183	-1.45237	1.51911	1.33451	-1.22013	0.158941
random_list_35	0.1	0.36316	0.124732	1.93738	1.44388	0.51762	0.0698981
random_list_12	0.0333333	0.555416	-1.06311	1.49159	0.658903	-0.719828	0.910716
random_list_37	0.016129	0.618466	-0.406131	1.88751	1.44884	-0.281926	0.836565
random_list_63	0.030303	-0.862764	-0.752817	1.24552	0.284798	-1.92171	1.27622
random_list_69	0.0307692	0.494909	-1.67501	1.05242	0.745944	-0.513621	-0.262392
random_list_64	0.03125	0.474527	-0.623376	1.90498	1.10812	-0.0785807	1.12951
random_list_1	0.031746	-0.170134	-1.44696	1.35053	0.504562	-0.358003	0.143574
random_list_45	0.0655738	0.0611889	-1.62037	1.59958	0.888643	-0.600412	0.390733
random_list_22	0.0441176	0.910338	-1.19707	1.66482	1.23321	0.571622	0.237709
random_list_74	0.030303	0.569472	-0.269494	1.49092	1.67697	0.85918	0.226883
random_list_25	0.0677966	0.302091	-0.583763	1.41189	1.43077	-0.149584	1.41237
random_list_96	0.123077	-0.499648	-0.669026	1.75133	1.52391	0.204729	0.526867
random_list_72	0.0847458	0.228321	-1.4129	0.84104	1.39911	-0.208317	0.574442
random_list_60	0.0151515	-0.0810135	-1.01773	1.62429	0.700588	0.103875	1.85003
random_list_49	0.0625	-0.480889	-1.24176	0.488846	1.10465	-0.988594	0.788997
